# Mapping the intersection of social status and comorbidity in knee osteoarthritis: a WOMAC-based study

**DOI:** 10.1101/2025.05.03.25326939

**Authors:** Mohoshina Karim, Md Delwar Hossen, Tasrima Trisha Ratna, Fatema Priyanka, Ilat-E-Mees Subah, Umme Salma, Rahnuma Hossain Twasin, Joynal Abedin Imran, Shahriar Hasan, Marzana Afrooj Ria

## Abstract

Knee osteoarthritis (OA) is a disabling joint condition that leads to extreme mobility and quality of life impairment, particularly among older adults. This study aimed to investigate the socio-demographic factors and comorbid conditions influencing the severity of symptoms of knee OA using the Western Ontario and McMaster Universities Osteoarthritis Index (WOMAC). Data were derived from 622 patients across 9 months from the major healthcare facilities of Dhaka. Age, sex, educational status, obesity, diabetes mellitus, and cardiovascular disease (CVD) were predictors for the severity of symptoms of OA of the knee, the study claimed. Female participants were more prone to have severe symptoms compared to males, and those who were more than 70-years-old were at greater risk of severe symptoms. Low educational status, obesity, diabetes mellitus, and CVD were also predictors for severe OA of the knee. Age (p<0.001), obesity (p<0.001), and diabetes (p<0.001) were the best predictors of severity of symptoms based on the multinomial logistic regression analysis. The findings from the study highlight the complex etiology of OA of the knee and the need for integral healthcare measures that address both the socio-economic and the physical determinants. Focused interventions need to be employed, particularly for high-risk groups such as the elderly, women, and the comorbid, to minimize the incidence of OA of the knee and maximize the outcomes for patients in settings such as that of Bangladesh, where resources may not be available.
