## Supplementary material for "Mapping the intersection of social status and comorbidity in knee osteoarthritis: a WOMAC-based study": Dataset

ID	Q1_Age	Q2_Gender	Q3_Marital_status	Q4_Education	Q5_Family_Income_Category	Q6_Finance_status	Q7_Diabetes	Q8_Obesity	Q9_CVD	WOMAC_Walk	WOMAC_Climb	WOMAC_Sleep	WOMAC_Rest	WOMAC_Standing	WOMAC_Stiffness	WOMAC_morning	WOMAC_evening	WOMAC_stair_decend	WOMAC_stair_ascend	WOMAC_Rising_sit	WOMAC_stand_difficult	WOMAC_Bending	WOMAC_walking	WOMAC_car	WOMAC_shopping	WOMAC_putting_soc	WOMAC_rising_bed	WOMAC_taking_soc	WOMAC_lying_bed	WOMAC_get_bath	WOMAC_sittting	WOMAC_getting_toilet	WOMAC_light_domestic	WOMAC_heavy_domestic	WOMAC_Total_score	WOMAC_Total_Score_Cat
1	2	1	1	1	3	1	1	2	2	1	3	1	1	4	13	1	0	4	4	3	3	3	1	0	1	4	4	4	1	1	4	1	4	4	57	2
2	1	2	1	2	2	1	1	1	2	0	1	0	0	1	9	1	0	2	2	1	0	3	0	0	1	3	0	2	1	0	2	1	2	3	26	1
3	2	2	2	2	2	1	1	2	1	3	4	2	1	3	15	4	3	4	3	4	3	4	1	3	4	4	2	4	2	3	4	4	4	4	77	3
4	1	1	1	3	2	1	1	1	1	0	1	0	0	1	9	1	0	2	2	1	0	3	0	0	1	3	0	2	1	0	2	1	2	3	26	1
5	2	2	1	3	2	1	1	1	1	4	4	3	3	3	4	4	4	4	4	3	3	3	2	3	4	2	3	2	3	3	4	4	4	4	80	3
6	2	1	1	2	2	1	1	1	1	4	4	3	3	3	8	4	4	4	4	3	3	3	0	2	3	1	2	1	2	3	3	2	4	4	69	2
7	2	2	2	1	3	2	1	1	1	3	4	3	2	2	6	4	4	4	4	3	2	4	3	3	2	1	4	1	2	3	4	4	4	4	74	3
8	2	1	1	3	1	1	1	2	2	0	1	0	0	1	9	1	0	2	2	1	0	3	0	0	1	3	0	2	1	0	2	1	2	3	26	1
9	1	1	1	3	1	1	1	1	1	3	4	2	1	2	13	1	4	4	4	2	2	3	1	1	2	2	1	2	1	0	1	3	3	4	53	2
10	2	2	1	2	2	2	1	2	2	0	3	4	3	2	17	2	4	3	2	4	1	3	1	2	3	2	3	2	2	3	2	3	3	4	61	2
11	2	1	1	3	2	1	1	2	1	3	4	2	1	4	10	3	3	4	3	3	4	4	1	2	3	3	1	3	1	2	2	3	3	4	66	2
12	2	2	1	1	2	2	2	2	2	0	3	1	0	2	9	4	2	3	3	3	2	2	0	2	3	2	1	2	0	1	4	3	3	4	50	2
13	2	2	1	3	1	2	1	1	2	1	3	0	0	3	13	3	1	3	2	3	3	2	0	2	3	2	0	2	1	2	0	2	3	4	45	1
14	2	2	1	1	2	2	1	1	1	2	4	4	1	3	12	4	4	4	4	3	3	2	0	4	4	3	2	3	1	2	0	3	4	4	68	2
15	1	2	1	1	3	2	1	1	2	1	4	3	0	2	13	3	4	4	4	3	2	3	0	3	4	3	2	3	2	4	4	4	4	4	70	2
16	2	1	1	2	3	1	1	1	1	4	4	3	4	4	14	4	4	4	4	4	3	4	2	3	3	1	2	2	3	3	4	4	4	4	81	3
17	2	2	1	1	2	1	1	1	1	3	4	2	2	2	12	4	4	4	4	3	2	3	2	3	2	1	2	2	3	4	3	4	4	4	71	2
18	1	1	1	3	3	2	1	1	1	4	4	4	3	4	8	4	4	4	4	3	3	0	3	4	4	2	3	3	4	4	4	4	4	4	84	3
19	1	2	2	1	3	2	1	1	1	4	4	3	3	4	15	4	4	4	4	2	3	4	2	3	4	2	3	2	3	4	3	4	4	4	81	3
20	1	2	2	1	3	2	1	1	1	3	4	2	2	2	14	4	4	4	4	3	3	2	3	3	2	2	2	1	2	3	3	4	4	4	66	2
21	2	2	2	2	2	1	1	2	1	2	4	2	0	3	16	3	4	4	4	2	3	4	2	3	4	4	2	4	2	3	2	4	4	4	73	3
22	2	2	1	2	2	2	1	1	1	4	4	2	3	3	17	4	4	4	4	3	3	4	2	3	2	1	2	2	3	4	4	4	4	4	77	3
23	1	1	1	1	3	1	1	1	1	4	4	3	3	3	10	4	3	4	4	2	3	4	2	3	3	1	2	2	3	4	4	4	4	4	77	3
24	2	2	2	2	2	2	1	1	1	0	1	0	0	1	9	1	0	2	2	1	0	3	0	0	1	3	0	2	1	0	2	1	2	3	26	1
25	2	2	1	2	2	2	1	2	1	1	4	2	1	2	12	3	3	4	4	4	2	4	0	3	4	4	2	4	3	2	3	3	4	4	70	2
26	2	2	2	3	2	1	1	2	1	3	4	2	2	3	9	4	4	4	4	4	3	4	3	3	2	1	2	2	3	3	4	4	4	4	76	3
27	1	2	2	3	2	1	1	1	1	1	3	0	0	3	13	3	1	3	2	3	3	2	0	2	3	2	0	2	1	2	0	2	3	4	45	1
28	2	2	1	2	3	2	1	1	1	3	4	2	3	3	10	4	3	4	4	3	3	4	2	2	3	1	1	2	2	3	4	4	4	4	72	2
29	2	2	2	2	3	2	1	2	1	3	4	2	1	4	12	4	4	4	4	3	4	4	1	4	4	4	3	4	2	3	1	3	3	4	77	3
30	2	2	1	2	2	2	1	1	1	4	4	3	3	4	18	4	3	4	4	4	3	4	3	3	3	1	2	2	3	3	3	4	4	4	79	3
31	2	2	1	1	3	1	1	2	1	3	4	2	1	4	11	4	3	4	4	4	4	4	1	3	3	3	2	3	2	2	1	2	3	4	70	2
32	2	2	1	2	3	1	1	1	1	3	4	2	3	2	16	4	4	4	4	3	3	4	2	3	2	1	3	2	2	4	4	4	4	4	75	3
33	1	1	1	1	3	1	1	1	1	3	4	2	2	2	8	4	3	4	4	4	3	4	2	3	2	1	3	1	2	3	4	4	4	4	72	2
34	2	1	1	3	2	2	1	1	2	3	4	3	2	3	17	4	2	4	3	3	3	4	1	2	4	3	3	3	2	2	3	2	3	4	77	3
35	1	1	1	2	1	2	1	2	1	1	4	2	1	3	16	3	4	4	4	2	3	3	2	3	4	3	2	3	2	4	2	3	4	4	70	2
36	2	1	1	2	2	1	1	1	1	4	4	3	3	3	10	4	4	4	4	2	3	4	2	3	3	2	3	2	3	4	3	4	4	4	79	3
37	1	1	1	2	1	1	1	1	2	2	3	2	1	2	14	3	4	3	3	3	2	2	0	3	4	4	2	4	1	2	3	3	3	4	63	2
38	2	2	1	3	1	2	1	1	1	2	4	1	0	2	16	2	4	4	3	3	3	2	3	1	2	4	2	4	2	3	2	1	2	4	60	2
39	2	2	2	2	2	2	1	1	2	2	4	1	2	4	16	3	2	3	3	4	4	3	1	2	3	3	1	3	2	2	3	2	3	4	64	2
40	2	1	1	3	1	1	1	1	1	2	3	1	0	2	16	2	3	3	2	2	2	2	0	2	3	2	1	2	0	1	1	2	2	3	43	1
41	2	2	1	2	2	1	1	2	2	0	2	0	0	1		3	2	2	2	3	1	2	0	0	2	2	0	2	1	0	1	0	2	2	30	1
42	2	2	1	1	2	2	1	1	1	3	3	2	1	2	10	2	3	4	4	3	2	3	1	3	3	2	2	2	2	2	3	3	4	4	63	2
43	2	2	1	3	3	2	1	2	2	1	3	2	0	3	14	2	2	3	3	4	1	4	0	2	4	4	3	4	2	3	2	3	3	4	62	2
44	2	2	2	2	1	2	1	1	1	2	3	1	1	3	10	2	4	4	4	3	3	3	1	3	3	3	2	3	2	3	4	3	3	4	67	2
45	2	2	2	3	1	2	1	2	2	2	3	2	0	3	10	3	2	4	4	3	3	3	1	3	4	4	4	4	2	3	4	3	4	4	72	2
46	2	2	2	2	1	2	1	1	2	2	4	0	0	2	18	4	2	4	4	3	2	3	1	4	4	2	1	2	1	3	2	2	3	4	59	2
47	2	2	2	3	3	2	1	2	1	0	1	0	0	1	9	1	0	2	2	1	0	3	0	0	1	3	0	2	1	0	2	1	2	3	26	1
48	2	2	1	1	2	2	1	1	2	4	4	1	0	3	14	2	3	4	4	4	3	3	0	3	4	3	2	3	0	2	0	1	3	4	60	2
49	1	1	1	3	2	1	1	2	1	2	4	2	1	1	15	2	3	4	4	4	3	3	1	2	3	4	3	4	2	1	2	3	2	4	64	2
50	1	2	2	3	2	2	1	1	1	1	4	0	0	3	16	2	3	4	4	4	3	2	0	3	4	3	2	3	1	3	0	3	4	4	60	2
51	2	1	1	3	2	1	2	1	1	0	3	1	0	2	15	2	3	3	2	3	3	2	0	3	3	2	1	2	0	1	1	2	2	3	44	1
52	2	2	2	1	1	2	1	2	1	1	4	0	0	3	15	4	2	4	4	4	3	3	0	2	4	3	2	3	1	2	0	1	2	4	56	2
53	1	1	1	2	1	2	1	1	2	0	4	2	1	2	15	4	3	4	4	3	2	4	0	4	4	4	2	2	1	3	2	4	4	4	67	2
54	2	2	1	3	2	1	1	1	2	1	4	0	2	2	5	3	3	4	4	3	3	3	0	3	4	4	2	4	3	3	2	3	4	4	68	2
55	2	2	2	2	2	2	1	1	1	0	4	1	0	3	13	4	2	4	3	4	3	2	0	3	3	3	2	3	1	3	0	2	3	4	57	2
56	2	1	1	3	2	1	1	2	1	4	4	2	2	2	9	4	3	4	4	2	3	3	2	3	2	1	3	1	2	3	3	4	4	4	69	2
57	2	1	1	2	3	1	1	2	2	4	4	3	3	3	18	4	3	4	4	1	2	3	2	2	3	1	2	1	3	2	3	4	4	4	69	2
58	2	1	1	3	2	1	1	2	1	3	4	2	2	3	5	4	3	4	4	3	3	4	2	2	3	1	2	2	1	3	4	4	4	4	71	2
59	2	1	1	1	3	1	1	1	2	4	4	2	2	4	15	3	4	4	3	4	4	4	0	3	3	4	2	4	2	2	3	3	3	4	75	3
60	2	1	1	1	3	1	1	1	1	4	4	3	3	2	13	4	3	4	4	2	3	3	2	2	3	1	2	2	3	3	4	4	4	4	73	3
61	2	2	1	1	3	2	1	1	1	0	1	0	0	1	9	1	0	2	2	1	0	3	0	0	1	3	0	2	1	0	2	1	2	3	26	1
62	2	1	1	3	3	2	1	1	1	4	4	3	2	3	6	4	3	4	4	4	3	4	2	3	2	1	3	1	2	3	3	4	4	4	74	3
63	2	2	2	3	3	2	1	1	1	4	4	2	3	2	6	4	4	4	4	3	2	3	2	3	2	1	3	1	3	3	3	4	4	4	72	2
64	1	1	1	3	3	2	1	1	1	4	4	3	2	2	14	4	4	4	4	3	4	4	2	3	3	2	3	2	2	3	4	4	4	4	78	3
65	2	2	1	1	3	1	1	2	1	3	4	1	0	4	5	4	4	4	3	2	4	4	0	1	4	3	2	3	2	4	3	3	4	4	70	2
66	2	1	1	2	3	2	1	1	1	3	4	3	3	3	14	4	3	4	4	4	3	2	2	3	3	1	2	2	3	4	4	4	4	4	76	3
67	2	2	2	1	1	2	1	1	2	4	4	2	2	3	15	4	2	4	4	3	3	4	1	3	3	4	2	4	0	3	3	3	4	4	73	3
68	1	1	1	3	2	2	1	1	2	3	4	2	3	2	13	4	4	4	4	2	3	4	2	3	1	1	2	1	2	2	4	4	4	4	69	2
69	2	1	1	1	2	1	1	1	2	3	4	3	1	4	11	3	4	4	3	4	4	4	0	3	3	4	2	4	3	3	2	2	4	4	74	3
70	2	1	1	2	3	2	1	1	1	4	4	3	3	2	8	4	4	4	4	3	2	3	2	3	2	2	2	1	2	3	2	4	4	4	70	2
71	2	2	1	2	3	2	1	1	1	4	4	3	3	2	16	4	4	4	4	2	4	4	3	3	2	2	3	1	2	3	2	4	4	4	75	3
72	2	2	1	3	1	1	1	2	1	1	3	1	0	3	16	2	3	4	3	3	3	4	0	3	4	4	2	4	1	2	4	3	4	4	65	2
73	2	1	1	2	3	2	1	1	1	4	3	4	2	3	16	4	4	4	4	3	3	3	2	4	2	1	4	1	3	2	2	4	4	4	74	3
74	2	1	1	2	3	2	1	1	1	3	4	4	3	3	17	4	4	4	4	3	3	3	2	3	2	1	3	2	2	3	3	3	4	4	74	3
75	2	1	1	2	3	1	1	1	2	3	4	2	2	3	11	4	4	4	4	2	2	3	2	4	3	1	2	1	2	3	3	4	4	4	64	2
76	2	2	1	1	2	2	1	2	2	2	3	3	1	3	16	3	4	3	3	2	3	4	0	2	3	4	2	4	2	2	1	2	3	4	60	2
77	2	2	1	2	3	1	1	1	1	3	4	2	2	2	14	4	4	4	4	3	2	3	2	3	2	2	2	1	2	3	2	4	4	4	65	2
78	2	1	1	1	3	1	1	1	1	3	4	3	3	2	10	4	3	4	4	3	2	3	2	3	2	1	1	1	3	3	3	4	4	4	69	2
79	2	1	1	3	2	2	1	2	1	0	1	0	0	1	9	1	0	2	2	1	0	3	0	0	1	3	0	2	1	0	2	1	2	3	26	1
80	2	2	2	1	2	2	1	1	1	4	4	1	3	3	17	4	3	4	4	4	3	4	1	3	3	2	2	1	3	2	3	4	3	4	72	2
81	2	1	1	3	2	2	1	1	1	1	4	0	0	3	16	3	2	4	3	2	3	4	0	3	3	3	2	3	2	2	1	3	3	4	58	2
82	2	2	1	3	3	1	1	2	1	2	4	1	1	4	14	4	4	4	4	3	4	3	2	3	3	3	2	3	2	3	2	3	4	4	72	2
83	2	2	2	3	3	2	1	2	2	0	4	1	0	2	12	2	2	4	4	2	2	3	0	2	3	2	0	2	0	2	2	2	3	4	48	1
84	2	2	2	3	1	2	1	1	1	2	3	0	0	2	14	4	2	4	4	3	2	2	0	2	3	2	2	2	1	4	3	3	3	4	57	2
85	2	2	2	1	2	1	1	2	1	3	4	2	0	4	7	4	3	4	3	3	4	4	1	3	4	4	2	4	2	3	1	2	3	4	71	2
86	2	2	1	1	2	2	2	1	2	3	4	2	1	2	15	3	4	4	4	3	2	3	2	3	4	4	3	4	2	3	2	4	4	4	74	3
87	2	2	1	1	2	2	1	1	1	2	4	2	1	3	9	4	2	4	3	4	3	4	0	2	3	3	3	3	2	4	2	3	4	4	69	2
88	2	2	2	3	3	2	2	2	2	0	2	1	0	3	14	2	2	2	1	3	1	2	0	1	2	2	0	2	1	1	2	2	2	3	37	1
89	2	2	1	3	2	2	1	1	1	1	3	1	0	3	16	3	2	4	4	4	3	3	1	2	3	4	2	3	1	2	4	3	4	4	64	2
90	2	2	1	1	2	2	1	2	1	2	4	1	1	4	9	2	4	3	3	4	4	3	2	3	3	2	2	2	1	3	2	2	3	4	64	2
91	2	2	2	3	1	2	1	1	2	2	3	1	0	3	17	2	3	2	4	2	3	3	2	3	3	2	1	2	2	2	2	3	3	4	58	2
92	1	2	1	1	2	2	1	1	1	2	4	3	1	3	17	4	2	4	4	4	3	3	1	3	3	2	2	2	2	3	2	3	3	4	67	2
93	2	1	1	3	1	1	2	2	2	1	4	0	0	3	15	3	3	4	4	3	1	3	0	2	4	3	1	3	1	2	1	3	2	4	55	2
94	2	2	1	3	3	2	1	2	2	2	4	1	0	1	10	3	2	4	3	3	1	2	0	3	3	4	2	3	1	1	0	1	3	4	51	2
95	1	2	2	1	1	2	1	1	2	1	4	2	1	3	7	4	3	4	4	2	3	4	2	3	4	4	3	4	3	2	2	3	4	4	73	3
96	2	2	2	3	2	2	1	1	1	4	4	3	3	4	8	4	4	4	4	4	3	4	3	3	3	2	3	2	3	4	4	4	4	4	84	3
97	2	1	1	1	3	1	1	2	1	4	4	3	3	3	11	4	4	4	4	2	4	4	2	3	3	2	3	2	3	3	3	4	4	4	79	3
98	2	2	1	2	1	2	1	1	2	3	4	1	0	2	11	2	4	4	3	3	2	2	0	2	2	2	1	2	1	3	2	2	3	4	53	2
99	2	1	1	1	3	2	1	1	1	3	4	2	3	3	10	4	3	4	4	3	3	4	2	3	3	1	2	1	2	3	3	3	3	4	70	2
100	2	1	1	3	3	2	1	1	2	3	4	3	3	2	12	4	3	4	4	3	2	4	2	3	1	1	3	2	3	3	3	4	4	4	72	2
101	1	1	1	2	2	1	1	1	2	4	4	3	2	2	15	3	4	3	4	2	2	3	2	3	2	1	3	1	2	3	2	4	4	4	67	2
102	1	1	1	2	3	1	1	1	2	3	4	2	3	3	14	4	3	4	4	3	3	4	2	2	3	1	2	1	2	3	2	4	4	4	71	2
103	2	2	1	3	1	2	1	1	2	0	3	0	0	2	14	2	1	3	3	3	2	3	0	2	3	4	2	4	1	2	0	2	3	4	49	2
104	2	2	2	2	3	1	1	1	1	4	4	3	2	3	14	4	4	4	4	4	3	4	3	2	3	2	3	2	3	3	4	4	4	4	80	3
105	2	2	1	1	2	2	1	2	2	3	2	3	1	4	18	2	4	4	3	3	3	4	2	3	1	4	2	4	2	3	1	2	3	4	67	2
106	2	2	2	3	3	2	2	2	1	1	3	1	0	3	9	3	2	4	3	3	1	3	1	2	4	4	2	4	1	3	2	2	2	4	58	2
107	2	2	1	2	2	2	2	1	1	1	4	2	1	3	14	4	2	4	3	4	2	3	1	2	3	4	3	4	3	2	4	3	2	4	68	2
108	2	2	1	2	3	1	1	2	1	2	3	3	2	4	13	4	2	4	4	3	2	4	2	3	4	4	3	4	2	1	2	2	3	4	73	3
109	2	1	1	3	3	1	1	1	2	4	4	3	1	4	16	3	4	4	3	4	4	4	1	3	3	4	3	4	2	3	2	4	3	4	78	3
110	2	1	1	2	2	1	1	1	2	2	4	4	2	3	14	2	4	4	3	4	2	2	1	2	3	2	3	2	3	2	3	2	2	3	68	2
111	2	2	1	2	3	1	1	2	1	2	3	1	2	3	15	2	4	3	4	4	3	2	1	3	3	3	2	2	0	2	3	1	3	4	60	2
112	1	2	1	1	2	2	1	1	1	4	4	3	3	4	14	4	3	4	4	3	3	4	3	3	3	2	3	2	3	3	4	4	4	4	81	3
113	2	2	2	3	1	2	1	1	1	3	4	2	3	3	13	4	3	4	4	4	3	0	3	3	3	1	2	2	2	3	4	4	4	4	72	2
114	1	2	2	2	1	2	1	1	2	2	4	1	0	2	7	3	3	4	3	4	2	3	0	4	4	2	2	2	1	2	2	3	3	4	60	2
115	2	2	1	3	1	1	1	1	1	1	2	1	0	2	4	4	2	4	4	3	2	3	1	3	4	3	0	3	0	4	3	3	4	4	60	2
116	2	1	1	2	3	2	1	1	1	4	4	3	3	2	16	4	4	4	4	4	3	3	2	3	2	1	3	1	2	3	3	4	4	4	74	3
117	2	2	1	1	2	1	1	2	1	4	4	2	2	3	18	4	4	4	4	4	3	3	2	3	3	2	2	3	2	3	3	4	4	4	76	3
118	2	2	1	3	2	1	1	2	1	2	4	1	0	3	14	4	3	4	4	3	3	4	1	3	4	4	3	4	2	3	1	3	4	4	71	2
119	1	2	1	1	3	2	1	1	2	2	4	3	2	3	6	4	2	4	4	3	3	4	2	2	4	4	4	4	2	3	3	4	4	4	78	3
120	1	1	1	3	1	2	1	2	2	3	4	2	1	0	12	4	2	4	3	4	2	3	1	0	2	2	1	2	1	2	3	2	4	4	56	2
121	2	2	1	1	3	2	1	2	1	0	0	4	3	0	13	3	4	0	0	0	0	0	0	0	1	2	4	3	3	2	4	3	3	3	42	1
122	2	2	1	1	3	1	1	2	1	3	4	3	2	3	5	4	3	4	4	3	3	3	2	3	3	2	3	2	3	3	4	4	4	4	76	3
123	2	2	1	2	2	2	1	1	1	4	4	2	3	3	11	4	3	4	4	3	3	4	3	2	2	2	3	2	3	2	3	4	4	4	75	3
124	1	1	1	3	1	2	1	1	1	4	4	3	2	3	9	4	3	4	4	3	3	4	2	3	3	2	2	3	2	3	4	4	4	4	77	3
125	2	2	2	1	3	2	1	1	1	3	4	2	1	2	15	3	4	4	3	3	2	3	0	2	3	3	1	3	2	1	1	2	3	3	58	2
126	2	2	2	3	1	2	1	2	1	4	4	3	3	2	15	4	4	4	4	4	3	4	2	3	3	2	2	2	3	3	4	4	4	4	79	3
127	2	2	1	3	1	2	1	1	1	4	4	2	2	3	16	4	3	4	4	3	3	4	2	3	3	2	2	1	3	3	4	4	4	4	75	3
128	1	2	1	1	2	2	1	2	2	3	4	2	1	4	17	4	4	4	4	4	4	4	1	3	4	4	3	4	2	3	2	3	4	4	79	3
129	2	2	2	1	2	2	1	1	1	4	4	3	3	2	13	4	3	4	4	4	3	3	2	3	3	2	3	2	3	2	3	4	4	4	77	3
130	2	2	2	1	3	2	1	2	1	4	4	3	3	4	15	4	3	4	4	3	3	3	2	2	3	2	3	2	3	3	2	4	4	4	76	3
131	2	2	1	3	2	1	1	1	1	4	4	2	2	3	7	4	4	4	4	3	3	3	2	3	3	2	2	1	3	3	3	4	4	4	74	3
132	2	2	1	3	2	1	1	2	1	2	4	2	1	4	16	3	3	4	4	3	4	3	1	3	4	3	1	3	2	3	2	2	3	4	68	2
133	2	2	2	3	2	2	1	1	1	3	4	3	2	2	16	4	4	4	4	4	3	3	2	3	3	1	2	3	2	3	2	3	4	4	72	2
134	2	1	1	2	1	1	1	2	1	4	4	2	3	3	10	4	3	4	4	3	3	4	2	3	3	2	2	1	3	3	4	4	4	4	72	2
135	2	1	1	1	2	1	1	2	1	4	4	2	3	2	16	4	4	4	4	3	3	3	4	3	2	2	3	2	3	2	3	4	4	4	76	3
136	2	2	2	1	2	2	1	1	1	4	4	2	2	3	10	4	3	4	4	3	3	3	2	2	3	2	3	2	3	3	4	4	4	4	75	3
137	2	1	1	3	3	2	1	1	2	0	4	2	0	2	14	2	3	4	4	2	2	3	1	2	3	3	1	3	1	2	4	4	4	4	60	2
138	2	2	1	2	2	1	1	1	1	3	4	2	2	3	13	4	3	4	4	3	3	3	2	2	3	2	3	3	2	3	3	4	4	4	73	3
139	2	2	1	2	3	2	1	1	2	2	3	0	0	1	8	3	2	4	4	3	1	3	1	3	3	2	2	2	1	3	3	3	2	4	55	2
140	2	2	2	3	3	2	1	1	2	1	4	2	1	2	16	4	3	4	3	4	2	3	2	3	3	3	2	3	1	2	3	3	3	3	64	2
141	2	2	1	3	1	2	1	1	2	1	4	4	3	2	16	3	4	4	4	4	2	3	2	3	3	3	2	2	4	3	2	3	4	4	73	3
142	2	2	1	2	1	2	1	2	1	1	4	1	0	3	16	3	4	4	4	3	3	3	0	3	3	3	2	3	2	4	2	3	4	4	66	2
143	2	1	1	3	1	1	1	2	1	3	4	2	3	3	15	4	3	4	4	4	3	3	2	3	3	2	3	2	3	3	4	4	4	4	77	3
144	2	2	1	2	3	1	1	1	1	3	4	2	3	3	8	3	4	4	4	4	3	3	2	2	3	2	2	1	3	3	3	4	4	4	73	3
145	1	2	2	2	2	2	1	1	1	4	4	2	2	3	16	4	4	4	4	2	3	4	3	3	2	2	3	3	2	3	3	4	4	4	75	3
146	2	2	1	2	2	1	1	1	1	3	4	3	2	3	15	4	4	4	4	3	3	4	2	2	3	2	2	1	3	3	3	4	4	4	74	3
147	2	2	1	1	3	2	1	1	1	4	4	2	1	4	10	4	3	4	4	4	3	4	1	3	3	3	2	3	1	3	0	3	3	4	70	2
148	2	2	1	3	2	2	1	1	1	4	4	1	0	2	14	4	2	4	4	4	2	3	0	3	4	4	2	4	2	2	4	3	4	4	70	2
149	2	2	1	3	1	2	1	2	2	4	4	2	0	2	14	3	2	4	4	2	2	3	0	2	3	2	1	2	1	3	1	2	3	4	56	2
150	2	1	1	3	3	1	1	2	2	1	2	0	0	4	14	4	4	3	3	1	4	2	0	1	2	2	1	2	1	2	2	3	3	3	50	2
151	1	2	2	1	3	2	1	1	1	4	4	2	1	4	10	4	3	4	4	4	3	4	0	4	4	4	1	4	1	4	1	3	4	4	75	3
152	2	1	1	3	3	1	1	2	2	0	3	0	0	2	16	2	2	3	2	1	2	3	0	1	2	2	0	2	0	1	3	1	2	3	37	1
153	2	2	2	1	3	1	1	2	2	2	3	1	0	2	18	2	4	4	4	3	2	3	0	1	3	2	0	2	0	1	2	2	2	4	49	2
154	1	2	2	2	1	2	1	1	1	2	4	1	1	3	13	3	4	4	4	3	2	4	0	2	4	4	3	4	2	3	2	3	4	4	70	2
155	2	2	2	3	3	2	1	2	1	2	4	3	1	3	11	4	4	4	4	3	3	4	1	3	4	4	2	4	1	3	2	3	4	4	74	3
156	2	2	1	2	3	1	1	1	1	3	4	2	2	3	14	4	2	3	4	4	3	3	2	2	3	1	2	1	2	2	3	3	4	4	66	2
157	1	2	1	2	2	2	1	1	1	4	4	2	1	3	10	3	4	4	4	4	3	4	0	2	3	3	2	3	2	4	2	4	3	4	71	2
158	2	2	1	2	2	1	1	1	2	4	4	2	3	3	14	4	4	4	4	3	3	4	2	2	3	1	2	1	2	3	3	4	4	4	73	3
159	2	2	1	1	2	1	1	1	1	4	4	2	2	3	14	2	4	4	4	3	3	4	2	2	3	2	1	2	3	3	4	4	4	4	74	3
160	2	2	1	2	1	1	1	2	1	4	4	3	3	4	15	4	4	4	4	3	4	4	3	3	4	2	3	2	3	2	3	4	4	4	82	3
161	2	2	1	1	2	1	1	1	2	3	4	3	2	1	19	3	3	3	3	3	3	4	0	2	4	4	3	4	3	3	2	3	3	4	71	2
162	2	2	1	2	3	2	1	1	1	4	4	2	2	3	18	4	3	4	3	3	3	4	2	2	3	2	1	2	2	1	3	4	4	4	69	2
163	2	2	2	1	3	2	1	1	1	4	4	2	3	3	8	4	4	4	4	2	3	4	2	2	3	1	2	1	2	3	3	4	4	4	72	2
164	1	2	1	1	3	2	1	1	2	3	3	2	1	3	16	2	4	4	3	3	3	4	0	2	3	4	3	4	2	3	2	2	3	3	66	2
165	1	2	1	2	2	2	1	1	1	3	4	2	1	2	11	4	3	4	4	2	2	3	0	2	2	1	2	1	2	2	3	4	4	4	61	2
166	1	1	1	2	3	2	1	1	1	3	4	2	2	2	17	4	3	4	4	3	3	4	1	2	0	1	2	2	3	3	4	4	4	4	68	2
167	2	1	1	1	3	1	2	1	1	3	4	2	2	3	13	4	3	4	4	4	3	3	2	2	3	2	3	2	3	3	4	4	4	4	75	3
168	2	1	1	2	3	1	1	1	1	4	4	3	3	2	16	3	4	4	4	3	3	0	2	2	2	1	2	2	3	3	4	4	4	4	70	2
169	1	2	2	2	2	2	1	2	1	4	4	3	3	4	12	4	4	4	4	4	3	3	3	2	3	2	3	2	3	3	2	4	4	4	79	3
170	2	2	1	2	2	2	1	1	1	3	4	2	2	3	7	4	4	4	4	3	3	3	4	3	4	2	3	2	3	2	3	4	4	4	77	3
171	2	2	1	2	1	2	1	2	1	2	3	1	0	2	8	3	2	2	1	3	2	3	0	2	3	2	0	2	2	1	2	2	2	3	45	1
172	2	1	1	2	3	1	1	2	1	4	4	2	2	3	9	4	4	4	4	3	3	3	2	3	2	2	3	2	3	2	3	4	4	4	74	3
173	2	2	1	1	1	1	1	2	1	2	4	1	0	3	10	4	3	4	4	3	3	4	0	3	4	4	2	4	1	3	2	3	3	4	68	2
174	2	2	1	1	2	2	1	2	1	4	4	2	2	3	15	4	3	4	4	4	3	4	2	2	3	2	3	2	3	4	3	4	4	4	77	3
175	1	1	1	3	2	2	1	2	1	3	4	2	3	3	15	4	3	4	4	4	3	0	2	3	3	1	2	2	3	3	4	4	4	4	72	2
176	2	2	1	1	2	1	1	1	1	4	4	1	0	3	16	4	3	4	4	4	3	4	0	2	2	1	2	2	3	3	3	2	4	4	66	2
177	1	2	2	1	1	2	1	1	1	4	4	2	1	3	13	3	4	4	4	3	3	4	2	3	4	3	4	3	4	4	3	4	4	4	81	3
178	2	2	1	3	1	2	1	1	1	4	4	2	3	3	8	4	4	4	4	3	3	4	2	2	3	2	3	2	3	3	4	4	4	4	78	3
179	2	2	1	2	2	1	1	1	2	3	4	2	0	3	12	4	3	4	4	4	3	4	0	2	3	2	3	2	3	3	3	3	4	4	70	2
180	1	2	2	1	2	1	1	1	1	4	4	2	3	3	10	4	3	4	4	3	3	4	2	2	1	1	2	2	3	3	4	4	4	4	73	3
181	2	2	2	1	3	1	1	1	2	3	3	4	2	4	12	2	4	4	3	3	4	4	1	2	3	4	2	4	2	4	4	3	3	4	76	3
182	2	2	1	3	2	1	1	1	1	4	4	3	3	3	17	4	3	4	4	4	3	4	2	3	3	2	2	1	2	3	4	4	4	4	79	3
183	1	1	1	3	2	2	1	1	1	1	3	0	0	3	13	3	1	3	2	3	3	2	0	2	3	2	0	2	1	2	0	2	3	4	45	1
184	2	2	1	3	1	2	2	1	2	3	4	1	0	3	12	3	2	4	4	4	3	3	0	3	4	2	3	2	2	3	2	3	4	4	66	2
185	2	2	1	1	3	1	1	1	1	4	4	2	0	3	17	4	3	4	4	4	3	4	0	3	3	1	1	2	2	3	3	3	4	4	68	2
186	2	1	1	3	2	1	2	2	2	3	4	1	1	4	15	3	4	4	3	3	4	4	0	3	4	4	2	4	3	3	4	4	4	4	77	3
187	2	1	1	2	3	1	1	1	1	2	3	1	0	3	11	3	2	3	2	4	3	4	0	1	2	3	1	3	2	1	0	2	3	3	52	2
188	2	2	1	2	3	2	1	1	2	2	4	2	1	1	16	3	2	4	3	3	2	3	1	4	3	4	3	3	2	1	2	1	2	4	60	2
189	2	2	1	1	3	1	1	1	1	3	4	2	3	3	13	4	4	4	4	3	3	4	0	3	3	1	2	2	3	3	4	4	4	4	74	3
190	2	2	1	1	2	1	1	2	2	3	4	2	1	2	7	4	3	4	4	4	3	4	1	3	3	4	2	4	2	3	1	3	3	4	72	2
191	2	2	1	3	2	1	1	1	1	4	4	2	3	3	18	4	3	4	4	4	3	4	0	3	3	2	1	2	3	3	3	3	4	4	73	3
192	1	2	1	2	1	2	1	1	2	1	3	0	0	3	13	3	1	3	2	3	3	2	0	2	3	2	0	2	1	2	0	2	3	4	45	1
193	2	2	1	3	1	1	1	1	1	4	4	2	3	3	14	3	4	4	4	3	3	0	2	3	4	1	2	2	3	4	2	4	4	4	72	2
194	2	1	1	3	2	1	1	1	1	4	4	2	3	3	16	4	3	4	4	2	3	4	2	3	3	1	2	2	2	3	4	4	4	4	74	3
195	2	2	1	2	3	1	1	1	1	4	4	3	0	3	18	3	4	4	4	4	3	3	0	2	3	2	2	1	2	3	3	4	4	4	69	2
196	1	1	1	1	2	2	1	1	1	4	4	3	3	3	17	4	3	4	4	2	3	4	2	2	3	1	2	2	2	3	4	4	4	4	74	3
197	2	2	1	3	1	2	1	1	1	4	4	2	2	4	19	3	4	4	4	2	4	4	2	4	4	4	2	4	2	3	3	4	4	4	81	3
198	2	1	1	2	3	1	1	1	1	3	4	3	3	3	16	4	3	4	4	4	3	3	2	2	3	1	2	1	2	3	4	4	4	4	73	3
199	2	2	1	2	3	1	1	1	1	4	4	2	3	3	10	4	4	4	4	4	3	4	3	3	2	2	3	2	3	3	4	4	4	4	80	3
200	2	2	1	3	2	2	1	1	1	4	4	3	3	3	9	4	4	4	4	3	3	3	2	3	3	2	3	2	3	3	3	4	4	4	78	3
201	2	2	1	1	2	2	1	1	2	2	4	1	1	2	14	4	2	4	4	3	2	3	0	3	4	3	2	3	1	3	4	2	3	4	65	2
202	2	2	1	3	1	2	2	2	2	0	3	0	0	1	4	4	2	4	4	4	2	3	0	1	3	3	1	3	2	2	3	3	3	4	55	2
203	2	2	2	1	3	2	1	2	2	2	3	1	1	4	16	2	3	3	2	3	4	2	1	2	3	1	2	2	1	3	2	3	4	4	58	2
204	2	1	1	3	1	1	1	1	1	4	4	2	3	3	12	4	3	4	4	4	3	4	1	3	3	1	2	2	2	3	0	4	3	4	70	2
205	2	2	1	2	2	2	1	2	2	1	2	0	0	1	14	2	3	3	3	3	2	1	0	0	3	1	3	1	3	1	2	3	3	4	39	1
206	1	2	1	1	2	2	1	1	2	4	4	4	1	4	15	3	2	4	4	3	2	4	2	4	4	4	3	4	3	3	4	4	4	4	82	3
207	1	1	1	3	2	1	1	1	1	1	3	0	0	3	13	3	1	3	2	3	3	2	0	2	3	2	0	2	1	2	0	2	3	4	45	1
208	2	2	1	1	3	2	1	1	1	3	4	2	3	3	11	4	4	4	4	3	3	4	3	3	4	1	2	2	3	3	4	4	4	4	79	3
209	2	1	1	2	3	2	1	1	1	4	4	3	2	3	12	4	4	4	4	3	3	4	2	3	3	1	2	1	3	3	3	4	4	4	76	3
210	2	2	1	3	2	2	1	1	1	4	4	2	3	3	14	4	3	4	4	3	3	4	3	2	2	2	2	1	3	3	4	4	4	4	75	3
211	1	1	1	3	1	1	1	1	1	1	3	0	0	3	13	3	1	3	2	3	3	2	0	2	3	2	0	2	1	2	0	2	3	4	45	1
212	2	1	1	3	1	1	1	2	1	2	3	1	0	2	11	2	4	4	3	4	2	3	0	1	3	2	2	2	1	1	3	2	2	4	53	2
213	2	1	1	3	2	1	1	1	1	3	4	2	3	3	15	4	3	4	4	3	3	4	2	3	3	2	2	1	3	3	4	4	4	4	75	3
214	1	1	1	1	3	2	1	1	1	4	4	3	3	4	13	4	4	4	4	3	3	4	3	2	0	1	2	2	3	3	4	4	4	4	77	3
215	2	1	1	3	3	1	1	2	2	4	4	3	4	3	16	4	4	4	4	3	3	4	2	3	2	1	3	2	3	3	4	3	4	4	78	3
216	2	2	2	1	3	2	1	1	1	3	4	2	3	2	9	4	3	4	4	4	3	4	3	2	3	1	2	1	2	3	4	4	4	4	73	3
217	1	1	1	3	2	1	1	1	1	4	4	3	2	3	16	4	4	4	4	2	3	4	2	3	2	1	2	1	2	3	4	4	3	4	72	2
218	2	2	2	1	3	2	1	1	1	3	4	2	3	3	12	4	3	4	4	3	3	4	2	3	2	1	2	1	2	3	4	4	4	4	73	3
219	2	2	2	3	1	2	1	2	1	2	4	1	0	2	12	3	3	4	3	4	2	4	0	2	3	3	2	3	2	3	2	4	4	4	68	2
220	2	2	1	1	1	2	1	1	1	2	4	4	2	2	12	2	4	4	4	2	2	3	2	3	3	4	3	4	2	3	2	2	2	4	69	2
221	2	1	2	1	3	2	1	2	1	3	4	1	1	2	16	4	3	4	4	3	2	3	0	2	2	1	2	1	2	2	3	4	4	4	61	2
222	2	1	1	3	3	2	1	1	1	3	4	4	2	3	15	3	4	4	4	3	2	1	2	3	4	1	3	1	4	3	3	4	4	4	72	2
223	2	2	1	3	2	1	1	1	1	4	4	2	3	3	8	4	3	4	4	4	3	4	2	3	3	1	2	2	3	3	4	4	4	4	77	3
224	2	2	1	2	2	2	1	1	2	4	4	3	3	2	11	4	4	4	4	4	3	3	2	2	3	1	2	2	3	3	4	4	4	4	76	3
225	2	2	2	2	3	2	1	1	1	4	3	3	2	3	15	4	4	4	4	4	3	4	2	3	3	1	4	2	2	3	4	4	4	4	78	3
226	1	1	1	2	2	2	1	1	1	1	3	1	0	2	14	3	4	3	3	3	2	3	0	3	4	3	1	3	2	2	3	3	4	4	60	2
227	2	2	2	1	2	2	1	1	1	3	4	3	3	2	12	4	4	4	4	3	2	3	2	4	2	2	3	1	3	2	3	4	4	4	73	3
228	2	1	1	3	2	1	1	1	1	4	4	3	3	2	10	4	4	4	4	3	3	3	2	2	2	1	3	1	3	3	4	4	4	4	78	3
229	2	2	1	1	3	1	1	1	2	3	4	1	0	3	16	2	3	4	3	4	3	4	0	3	3	4	3	4	2	2	3	3	3	3	67	2
230	2	1	1	1	3	2	1	1	1	4	4	3	2	3	15	4	3	2	3	1	2	4	3	2	1	4	3	2	1	2	3	4	1	1	62	2
231	2	1	1	3	2	1	1	2	1	1	4	1	1	3	12	3	2	4	3	4	3	4	0	2	3	4	1	4	2	3	3	3	3	4	65	2
232	2	2	1	1	3	1	1	2	2	3	4	2	3	3	15	4	4	4	4	4	3	4	2	2	3	1	2	1	2	2	3	4	3	4	71	2
233	2	2	2	2	2	1	1	1	1	2	3	1	3	3	16	2	3	4	4	3	3	4	0	3	4	3	2	3	2	3	0	2	4	4	62	2
234	2	2	2	2	2	2	1	1	1	4	4	2	3	3	15	4	3	4	4	2	3	3	2	2	3	2	2	1	2	3	4	4	4	4	72	2
235	2	2	2	1	3	2	1	1	1	4	4	2	2	3	16	4	4	4	4	2	3	4	2	2	3	1	2	2	3	3	4	4	4	4	74	3
236	2	2	1	1	3	2	1	1	2	4	4	3	3	3	11	4	4	4	4	3	3	4	3	3	3	1	2	2	3	3	4	4	4	4	76	3
237	2	2	1	1	2	2	1	1	2	3	4	2	0	2	10	3	4	4	4	3	2	4	1	3	4	3	2	3	1	3	4	3	4	4	70	2
238	2	1	1	2	1	2	1	1	1	2	4	1	0	2	16	3	4	4	4	3	2	3	1	3	4	3	2	3	2	4	2	3	4	4	67	2
239	2	1	1	3	1	1	1	2	2	2	2	0	0	1	7	2	1	2	2	2	0	1	0	1	2	2	1	2	0	0	1	1	2	2	28	1
240	2	2	1	2	2	2	1	2	2	3	4	3	2	4	16	3	4	4	4	3	4	3	2	4	4	4	2	3	2	2	1	3	3	4	75	3
241	2	2	1	2	2	2	1	2	1	2	3	1	0	2	16	3	2	4	3	4	2	3	0	2	4	3	1	3	2	2	1	3	3	4	57	2
242	2	2	1	3	1	1	2	2	2	1	3	1	1	3	10	3	2	3	2	3	3	2	1	0	2	2	0	1	0	1	3	2	3	4	46	1
243	2	1	1	2	3	1	1	2	2	3	4	2	1	3	18	4	3	4	4	3	2	3	0	2	2	1	2	1	2	2	3	3	4	4	62	2
244	2	2	2	3	2	1	1	2	1	0	4	0	0	3	13	2	3	4	3	4	3	4	0	2	3	4	2	4	2	4	4	3	3	4	65	2
245	2	2	1	3	2	2	1	2	2	1	3	2	1	3	13	3	3	4	3	4	3	4	1	3	4	3	2	3	1	4	3	3	2	4	67	2
246	2	2	2	2	2	2	1	2	1	2	3	2	1	4	16	3	4	3	3	3	4	3	1	3	4	3	2	3	1	3	2	3	4	4	68	2
247	2	1	1	3	3	1	1	2	1	2	4	2	1	4	8	3	4	4	3	3	4	4	0	2	4	4	2	4	2	3	0	2	4	4	61	2
248	2	2	1	1	3	2	1	2	1	3	4	2	3	3	15	4	3	4	4	4	3	3	2	3	3	2	3	2	3	3	3	4	4	4	76	3
249	1	2	1	1	3	2	1	1	1	4	4	3	2	3	12	4	4	4	4	4	3	4	2	2	3	1	2	1	3	3	4	4	4	4	76	3
250	2	2	1	2	2	2	1	2	1	3	4	1	0	4	15	3	4	4	3	3	4	4	0	3	4	4	2	4	2	3	2	4	4	4	73	3
251	2	1	1	3	3	2	1	1	2	3	4	2	1	2	9	4	3	4	4	4	3	3	2	3	3	1	2	1	2	2	3	4	4	4	68	2
252	1	1	1	1	2	2	1	1	2	4	4	2	2	3	14	4	4	4	4	3	3	4	1	2	0	1	2	1	2	3	3	4	4	4	68	2
253	2	2	2	3	2	1	1	2	1	2	3	2	0	3	13	3	3	3	2	3	3	4	0	2	4	3	2	3	1	2	4	4	4	4	64	2
254	2	2	1	2	2	1	1	1	2	4	4	2	1	4	8	3	4	4	4	3	4	4	1	3	4	4	3	4	2	3	2	3	4	4	78	3
255	2	2	1	1	2	2	1	1	1	1	4	2	1	4	9	4	4	4	3	3	4	4	1	4	4	3	2	3	3	2	3	3	3	4	73	3
256	2	2	2	1	2	2	1	1	1	4	3	2	2	3	15	4	4	4	4	3	3	3	2	3	2	2	3	1	2	3	3	4	4	4	71	2
257	2	1	1	3	1	2	1	2	2	4	4	2	0	4	10	3	4	4	4	3	4	4	0	2	3	3	2	3	2	3	2	4	3	4	71	2
258	2	2	2	2	2	2	1	2	1	4	4	4	2	4	12	4	4	4	4	3	4	4	3	4	4	4	4	4	4	4	4	4	4	4	91	3
259	2	1	1	3	1	1	1	2	1	4	4	1	1	4	12	4	3	4	3	3	4	4	0	2	3	4	2	4	2	2	3	3	3	4	71	2
260	1	1	1	1	3	1	1	1	1	2	4	2	0	4	13	4	3	4	4	3	4	4	0	3	4	4	3	4	2	2	1	3	3	4	71	2
261	1	1	1	3	2	1	1	1	2	4	4	3	3	3	14	4	4	4	4	4	3	4	2	3	3	2	3	2	3	3	3	4	4	4	80	3
262	2	2	1	1	2	2	1	1	2	2	3	2	0	3	14	3	2	3	3	4	3	4	0	2	3	4	2	4	2	2	3	3	3	4	64	2
263	2	2	1	1	2	1	1	2	1	2	3	0	0	3	16	3	4	4	3	3	3	4	0	2	4	4	1	4	1	3	3	3	3	4	64	2
264	2	1	1	3	1	1	1	1	1	3	4	2	1	3	15	4	3	4	4	3	3	4	1	3	4	1	2	1	2	3	4	3	4	4	70	2
265	2	1	1	2	2	1	1	1	2	2	4	2	1	3	12	4	3	4	3	3	3	4	1	3	4	4	2	4	2	3	2	2	3	4	70	2
266	2	1	1	1	2	1	1	1	1	4	4	2	2	3	16	4	3	4	4	4	3	3	2	2	3	2	3	3	2	3	3	4	4	4	75	3
267	2	2	2	2	1	2	1	2	1	4	4	4	3	4	14	4	4	4	4	3	3	4	2	4	4	4	3	4	3	3	2	3	4	4	83	3
268	2	2	1	2	2	2	1	1	1	3	4	2	1	4	15	3	4	4	4	3	4	4	2	3	3	4	4	2	1	2	4	4	3	4	76	3
269	1	1	1	1	1	2	1	1	2	4	4	2	1	4	6	3	4	4	4	3	3	4	2	3	4	3	4	3	3	4	3	3	4	4	80	3
270	2	2	2	1	3	1	1	1	1	3	4	2	3	3	15	4	4	4	4	3	4	4	3	3	3	2	3	2	3	3	4	4	4	3	79	3
271	1	1	1	2	3	1	1	1	1	1	3	0	0	3	13	3	1	3	2	3	3	2	0	2	3	2	0	2	1	2	0	2	3	4	45	1
272	2	2	1	3	1	2	1	1	1	2	4	3	1	4	15	2	4	4	4	3	4	3	2	3	4	4	2	4	2	3	2	2	3	4	75	3
273	2	2	1	1	3	1	1	1	1	3	4	3	1	4	14	3	4	4	3	4	4	4	1	3	3	4	3	4	2	3	1	3	3	4	75	3
274	2	1	1	2	2	1	1	1	2	4	4	3	2	3	18	2	4	3	4	3	4	2	1	4	4	3	4	3	2	2	4	4	4	4	73	3
275	2	2	1	2	2	2	1	2	1	1	3	2	0	4	8	3	3	4	4	3	4	4	1	3	3	4	3	4	2	2	3	2	3	4	69	2
276	2	1	1	3	2	1	1	1	2	3	3	2	0	4	9	3	4	4	3	3	3	4	0	2	3	4	3	4	2	2	3	3	3	4	69	2
277	1	1	1	2	2	1	1	2	2	1	3	0	0	3	13	3	1	3	2	3	3	2	0	2	3	2	0	2	1	2	0	2	3	4	45	1
278	2	1	1	2	3	1	1	1	2	2	3	4	2	3	15	4	2	4	4	4	3	3	2	2	3	1	3	2	3	2	2	4	4	4	70	2
279	2	1	1	2	2	1	1	1	1	4	4	3	1	4	15	4	4	4	4	3	4	4	1	3	4	4	3	4	3	3	4	4	4	4	84	3
280	2	2	1	1	3	2	1	1	1	2	4	2	1	4	11	3	4	4	4	3	4	4	0	3	4	4	2	4	2	2	1	2	3	4	70	2
281	2	2	2	1	1	2	1	1	2	2	3	2	1	2	10	2	3	3	2	3	2	3	1	2	3	2	2	2	2	3	3	3	2	4	57	2
282	2	1	1	3	2	1	1	2	1	2	1	2	0	4	16	3	4	4	3	3	4	4	2	3	4	4	3	4	2	3	2	3	3	4	71	2
283	2	2	1	3	2	1	1	2	1	2	3	1	0	3	8	3	2	3	3	4	3	4	1	3	3	4	3	4	2	3	4	3	3	4	68	2
284	2	1	1	3	2	1	2	1	2	2	4	2	1	1	13	4	4	4	3	3	1	3	1	2	3	3	2	3	2	1	1	2	2	4	58	2
285	1	1	1	3	2	2	1	2	1	4	4	2	1	3	12	3	4	4	3	3	3	4	1	3	4	4	2	4	1	3	2	3	4	4	73	3
286	2	2	1	3	1	2	1	1	1	4	4	3	0	3	14	4	3	4	4	4	3	4	0	2	3	2	2	1	1	3	4	4	4	4	70	2
287	1	2	2	3	2	2	1	1	2	4	4	3	3	4	13	4	4	4	4	3	3	4	2	3	3	2	3	2	3	4	4	4	4	4	79	3
288	2	1	1	3	1	1	1	2	2	0	3	1	0	0	12	2	2	3	2	3	0	3	0	1	3	2	1	2	0	2	1	2	2	3	38	1
289	2	2	2	2	1	2	2	2	2	2	4	2	1	2	15	4	2	4	4	4	2	3	2	3	3	4	2	4	2	3	4	4	4	4	75	3
290	2	2	2	1	3	1	1	2	1	3	4	3	0	3	16	4	4	4	3	4	3	4	1	2	3	4	3	4	3	3	2	3	4	4	75	3
291	2	2	2	1	2	2	1	2	1	1	4	2	0	2	2	3	3	4	3	3	2	3	0	3	3	2	1	2	3	2	1	1	2	4	54	2
292	2	1	1	2	2	1	1	1	1	4	4	2	3	2	16	4	3	4	4	3	3	3	2	3	2	1	3	1	2	3	3	4	4	4	71	2
293	2	2	2	1	3	2	1	1	1	4	4	2	3	3	15	4	4	4	4	3	3	4	3	4	3	1	2	2	3	4	3	4	4	4	79	3
294	2	2	2	1	3	2	1	1	1	4	4	3	3	3	15	4	3	4	4	4	3	3	2	3	3	2	2	1	2	3	3	4	4	4	75	3
295	1	1	2	2	2	2	1	2	2	1	3	0	0	3	13	3	1	3	2	3	3	2	0	2	3	2	0	2	1	2	0	2	3	4	45	1
296	2	2	2	2	3	2	1	1	2	2	3	2	0	3	16	3	2	3	3	4	3	4	0	2	3	4	1	4	1	2	0	1	3	3	56	2
297	2	1	1	3	2	1	1	1	2	3	4	2	1	4	15	3	4	4	3	3	4	4	0	3	4	4	2	4	1	1	2	2	2	3	66	2
298	2	1	1	2	2	1	1	2	2	3	4	1	2	3	12	4	3	4	4	4	3	3	0	2	3	1	2	1	2	3	3	4	4	4	67	2
299	2	2	2	2	3	2	1	1	2	3	4	2	2	3	10	4	2	3	3	2	3	3	1	2	2	1	1	1	2	2	3	3	4	4	60	2
300	1	1	1	3	3	1	1	1	2	4	4	2	1	1	15	3	4	4	3	3	2	4	1	2	2	4	3	2	3	2	1	1	2	4	62	2
301	1	2	2	1	2	2	1	1	1	4	4	3	3	4	17	4	4	4	4	3	4	4	3	3	3	2	3	2	3	3	4	4	4	4	83	3
302	2	2	1	2	3	2	1	1	2	1	1	0	0	3	14	4	3	4	3	4	3	2	1	2	3	2	3	2	1	2	1	3	3	3	54	2
303	2	1	1	2	3	1	1	1	2	1	4	2	0	3	8	4	2	4	3	3	4	4	2	3	4	4	3	4	2	2	2	3	3	4	70	2
304	1	1	1	3	2	2	1	1	2	4	4	3	2	3	16	4	3	4	4	3	3	4	2	2	0	2	2	2	3	3	3	4	4	4	72	2
305	2	2	2	2	1	2	1	2	2	3	4	2	1	4	15	3	4	4	4	3	4	3	2	3	4	4	2	4	2	3	1	3	2	4	73	3
306	1	1	1	3	2	2	1	1	2	1	2	1	0	3	14	4	2	4	3	3	2	4	1	2	3	3	2	3	2	3	1	4	3	4	58	2
307	2	2	2	2	3	2	2	1	2	2	4	2	0	2	18	4	2	3	3	3	2	2	0	1	3	2	1	2	3	3	3	3	4	4	58	2
308	2	1	1	3	1	1	2	2	2	1	3	2	0	2	15	2	3	3	2	3	1	3	0	1	4	1	1	1	1	2	2	2	3	4	47	1
309	2	2	1	1	1	1	2	1	1	2	4	2	1	3	16	2	4	4	4	4	3	3	2	3	4	4	3	4	2	3	4	3	4	4	76	3
310	2	1	1	3	2	1	1	1	1	4	4	3	2	3	18	4	4	4	4	3	3	3	2	3	2	2	3	1	3	3	3	4	4	4	75	3
311	1	2	2	2	1	2	1	2	2	3	4	2	1	3	8	4	2	4	3	3	2	3	3	3	4	4	4	3	2	2	1	2	4	4	70	2
312	2	1	1	3	2	2	1	1	2	3	4	3	2	3	17	4	2	4	3	3	3	4	1	2	4	3	3	3	2	2	3	2	3	4	77	3
313	1	1	1	2	1	2	1	2	1	1	4	2	1	3	16	3	4	4	4	2	3	3	2	3	4	3	2	3	2	4	2	3	4	4	70	2
314	2	1	1	2	2	1	1	1	1	4	4	3	3	3	10	4	4	4	4	2	3	4	2	3	3	2	3	2	3	4	3	4	4	4	79	3
315	1	1	1	2	1	1	1	1	2	2	3	2	1	2	14	3	4	3	3	3	2	2	0	3	4	4	2	4	1	2	3	3	3	4	63	2
316	2	2	1	3	1	2	1	1	1	2	4	1	0	2	16	2	4	4	3	3	3	2	3	1	2	4	2	4	2	3	2	1	2	4	60	2
317	2	2	2	2	2	2	1	1	2	2	4	1	2	4	16	3	2	3	3	4	4	3	1	2	3	3	1	3	2	2	3	2	3	4	64	2
318	2	1	1	3	1	1	1	1	1	2	3	1	0	2	16	2	3	3	2	2	2	2	0	2	3	2	1	2	0	1	1	2	2	3	43	1
319	2	2	1	2	2	1	1	2	2	0	2	0	0	1		3	2	2	2	3	1	2	0	0	2	2	0	2	1	0	1	0	2	2	30	1
320	2	2	1	1	2	2	1	1	1	3	3	2	1	2	10	2	3	4	4	3	2	3	1	3	3	2	2	2	2	2	3	3	4	4	63	2
321	2	2	1	3	3	2	1	2	2	1	3	2	0	3	14	2	2	3	3	4	1	4	0	2	4	4	3	4	2	3	2	3	3	4	62	2
322	2	2	2	2	1	2	1	1	1	2	3	1	1	3	10	2	4	4	4	3	3	3	1	3	3	3	2	3	2	3	4	3	3	4	67	2
323	2	2	2	3	1	2	1	2	2	2	3	2	0	3	10	3	2	4	4	3	3	3	1	3	4	4	4	4	2	3	4	3	4	4	72	2
324	2	2	2	2	1	2	1	1	2	2	4	0	0	2	18	4	2	4	4	3	2	3	1	4	4	2	1	2	1	3	2	2	3	4	59	2
325	1	2	2	3	3	2	1	2	1	1	3	0	0	3	13	3	1	3	2	3	3	2	0	2	3	2	0	2	1	2	0	2	3	4	45	1
326	2	2	1	1	2	2	1	1	2	4	4	1	0	3	14	2	3	4	4	4	3	3	0	3	4	3	2	3	0	2	0	1	3	4	60	2
327	1	1	1	3	2	1	1	2	1	2	4	2	1	1	15	2	3	4	4	4	3	3	1	2	3	4	3	4	2	1	2	3	2	4	64	2
328	1	2	2	3	2	2	1	1	1	1	4	0	0	3	16	2	3	4	4	4	3	2	0	3	4	3	2	3	1	3	0	3	4	4	60	2
329	2	1	1	3	2	1	2	1	1	0	3	1	0	2	15	2	3	3	2	3	3	2	0	3	3	2	1	2	0	1	1	2	2	3	44	1
330	2	2	2	1	1	2	1	2	1	1	4	0	0	3	15	4	2	4	4	4	3	3	0	2	4	3	2	3	1	2	0	1	2	4	56	2
331	1	1	1	2	1	2	1	1	2	0	4	2	1	2	15	4	3	4	4	3	2	4	0	4	4	4	2	2	1	3	2	4	4	4	67	2
332	2	2	1	3	2	1	1	1	2	1	4	0	2	2	5	3	3	4	4	3	3	3	0	3	4	4	2	4	3	3	2	3	4	4	68	2
333	2	2	2	2	2	2	1	1	1	0	4	1	0	3	13	4	2	4	3	4	3	2	0	3	3	3	2	3	1	3	0	2	3	4	57	2
334	2	1	1	3	2	1	1	2	1	4	4	2	2	2	9	4	3	4	4	2	3	3	2	3	2	1	3	1	2	3	3	4	4	4	69	2
335	2	1	1	2	3	1	1	2	2	4	4	3	3	3	18	4	3	4	4	1	2	3	2	2	3	1	2	1	3	2	3	4	4	4	69	2
336	2	1	1	3	2	1	1	2	1	3	4	2	2	3	5	4	3	4	4	3	3	4	2	2	3	1	2	2	1	3	4	4	4	4	71	2
337	2	1	1	1	3	1	1	1	2	4	4	2	2	4	15	3	4	4	3	4	4	4	0	3	3	4	2	4	2	2	3	3	3	4	75	3
338	2	1	1	1	3	1	1	1	1	4	4	3	3	2	13	4	3	4	4	2	3	3	2	2	3	1	2	2	3	3	4	4	4	4	73	3
339	1	2	1	1	3	2	1	1	1	1	3	0	0	3	13	3	1	3	2	3	3	2	0	2	3	2	0	2	1	2	0	2	3	4	45	1
340	2	1	1	3	3	2	1	1	1	4	4	3	2	3	6	4	3	4	4	4	3	4	2	3	2	1	3	1	2	3	3	4	4	4	74	3
341	2	2	2	3	3	2	1	1	1	4	4	2	3	2	6	4	4	4	4	3	2	3	2	3	2	1	3	1	3	3	3	4	4	4	72	2
342	1	1	1	3	3	2	1	1	1	4	4	3	2	2	14	4	4	4	4	3	4	4	2	3	3	2	3	2	2	3	4	4	4	4	78	3
343	2	2	1	1	3	1	1	2	1	3	4	1	0	4	5	4	4	4	3	2	4	4	0	1	4	3	2	3	2	4	3	3	4	4	70	2
344	2	1	1	2	3	2	1	1	1	3	4	3	3	3	14	4	3	4	4	4	3	2	2	3	3	1	2	2	3	4	4	4	4	4	76	3
345	2	2	2	1	1	2	1	1	2	4	4	2	2	3	15	4	2	4	4	3	3	4	1	3	3	4	2	4	0	3	3	3	4	4	73	3
346	1	1	1	3	2	2	1	1	2	3	4	2	3	2	13	4	4	4	4	2	3	4	2	3	1	1	2	1	2	2	4	4	4	4	69	2
347	2	1	1	1	2	1	1	1	2	3	4	3	1	4	11	3	4	4	3	4	4	4	0	3	3	4	2	4	3	3	2	2	4	4	74	3
348	2	1	1	2	3	2	1	1	1	4	4	3	3	2	8	4	4	4	4	3	2	3	2	3	2	2	2	1	2	3	2	4	4	4	70	2
349	2	2	1	2	3	2	1	1	1	4	4	3	3	2	16	4	4	4	4	2	4	4	3	3	2	2	3	1	2	3	2	4	4	4	75	3
350	2	2	1	3	1	1	1	2	1	1	3	1	0	3	16	2	3	4	3	3	3	4	0	3	4	4	2	4	1	2	4	3	4	4	65	2
351	2	1	1	2	3	2	1	1	1	4	3	4	2	3	16	4	4	4	4	3	3	3	2	4	2	1	4	1	3	2	2	4	4	4	74	3
352	2	1	1	2	3	2	1	1	1	3	4	4	3	3	17	4	4	4	4	3	3	3	2	3	2	1	3	2	2	3	3	3	4	4	74	3
353	2	1	1	2	3	1	1	1	2	3	4	2	2	3	11	4	4	4	4	2	2	3	2	4	3	1	2	1	2	3	3	4	4	4	64	2
354	2	2	1	1	2	2	1	2	2	2	3	3	1	3	16	3	4	3	3	2	3	4	0	2	3	4	2	4	2	2	1	2	3	4	60	2
355	2	2	1	2	3	1	1	1	1	3	4	2	2	2	14	4	4	4	4	3	2	3	2	3	2	2	2	1	2	3	2	4	4	4	65	2
356	2	1	1	1	3	1	1	1	1	3	4	3	3	2	10	4	3	4	4	3	2	3	2	3	2	1	1	1	3	3	3	4	4	4	69	2
357	2	1	1	3	2	2	1	2	1	0	1	0	0	1	9	1	0	2	2	1	0	3	0	0	1	3	0	2	1	0	2	1	2	3	26	1
358	2	2	2	1	2	2	1	1	1	4	4	1	3	3	17	4	3	4	4	4	3	4	1	3	3	2	2	1	3	2	3	4	3	4	72	2
359	2	1	1	3	2	2	1	1	1	1	4	0	0	3	16	3	2	4	3	2	3	4	0	3	3	3	2	3	2	2	1	3	3	4	58	2
360	2	2	1	3	3	1	1	2	1	2	4	1	1	4	14	4	4	4	4	3	4	3	2	3	3	3	2	3	2	3	2	3	4	4	72	2
361	2	2	2	3	3	2	1	2	2	0	4	1	0	2	12	2	2	4	4	2	2	3	0	2	3	2	0	2	0	2	2	2	3	4	48	1
362	2	2	2	3	1	2	1	1	1	2	3	0	0	2	14	4	2	4	4	3	2	2	0	2	3	2	2	2	1	4	3	3	3	4	57	2
363	2	2	2	1	2	1	1	2	1	3	4	2	0	4	7	4	3	4	3	3	4	4	1	3	4	4	2	4	2	3	1	2	3	4	71	2
364	2	2	1	1	2	2	2	1	2	3	4	2	1	2	15	3	4	4	4	3	2	3	2	3	4	4	3	4	2	3	2	4	4	4	74	3
365	2	2	1	1	2	2	1	1	1	2	4	2	1	3	9	4	2	4	3	4	3	4	0	2	3	3	3	3	2	4	2	3	4	4	69	2
366	2	2	2	3	3	2	2	2	2	0	2	1	0	3	14	2	2	2	1	3	1	2	0	1	2	2	0	2	1	1	2	2	2	3	37	1
367	2	2	1	3	2	2	1	1	1	1	3	1	0	3	16	3	2	4	4	4	3	3	1	2	3	4	2	3	1	2	4	3	4	4	64	2
368	2	2	1	1	2	2	1	2	1	2	4	1	1	4	9	2	4	3	3	4	4	3	2	3	3	2	2	2	1	3	2	2	3	4	64	2
369	2	2	2	3	1	2	1	1	2	2	3	1	0	3	17	2	3	2	4	2	3	3	2	3	3	2	1	2	2	2	2	3	3	4	58	2
370	1	2	1	1	2	2	1	1	1	2	4	3	1	3	17	4	2	4	4	4	3	3	1	3	3	2	2	2	2	3	2	3	3	4	67	2
371	2	1	1	3	3	1	1	1	2	4	4	3	1	4	16	3	4	4	3	4	4	4	1	3	3	4	3	4	2	3	2	4	3	4	78	3
372	2	1	1	2	2	1	1	1	2	2	4	4	2	3	14	2	4	4	3	4	2	2	1	2	3	2	3	2	3	2	3	2	2	3	68	2
373	2	2	1	2	3	1	1	2	1	2	3	1	2	3	15	2	4	3	4	4	3	2	1	3	3	3	2	2	0	2	3	1	3	4	60	2
374	1	2	1	1	2	2	1	1	1	4	4	3	3	4	14	4	3	4	4	3	3	4	3	3	3	2	3	2	3	3	4	4	4	4	81	3
375	2	2	2	3	1	2	1	1	1	3	4	2	3	3	13	4	3	4	4	4	3	0	3	3	3	1	2	2	2	3	4	4	4	4	72	2
376	1	2	2	2	1	2	1	1	2	2	4	1	0	2	7	3	3	4	3	4	2	3	0	4	4	2	2	2	1	2	2	3	3	4	60	2
377	2	2	1	3	1	1	1	1	1	1	2	1	0	2	4	4	2	4	4	3	2	3	1	3	4	3	0	3	0	4	3	3	4	4	60	2
378	2	1	1	2	3	2	1	1	1	4	4	3	3	2	16	4	4	4	4	4	3	3	2	3	2	1	3	1	2	3	3	4	4	4	74	3
379	2	2	1	1	2	1	1	2	1	4	4	2	2	3	18	4	4	4	4	4	3	3	2	3	3	2	2	3	2	3	3	4	4	4	76	3
380	2	2	1	3	2	1	1	2	1	2	4	1	0	3	14	4	3	4	4	3	3	4	1	3	4	4	3	4	2	3	1	3	4	4	71	2
381	1	2	1	1	3	2	1	1	2	2	4	3	2	3	6	4	2	4	4	3	3	4	2	2	4	4	4	4	2	3	3	4	4	4	78	3
382	1	1	1	3	1	2	1	2	2	3	4	2	1	0	12	4	2	4	3	4	2	3	1	0	2	2	1	2	1	2	3	2	4	4	56	2
383	2	2	1	1	3	2	1	2	1	0	0	4	3	0	13	3	4	0	0	0	0	0	0	0	1	2	4	3	3	2	4	3	3	3	42	1
384	2	2	1	1	3	1	1	2	1	3	4	3	2	3	5	4	3	4	4	3	3	3	2	3	3	2	3	2	3	3	4	4	4	4	76	3
385	2	2	1	2	2	2	1	1	1	4	4	2	3	3	11	4	3	4	4	3	3	4	3	2	2	2	3	2	3	2	3	4	4	4	75	3
386	1	1	1	3	1	2	1	1	1	4	4	3	2	3	9	4	3	4	4	3	3	4	2	3	3	2	2	3	2	3	4	4	4	4	77	3
387	2	2	2	1	3	2	1	1	1	3	4	2	1	2	15	3	4	4	3	3	2	3	0	2	3	3	1	3	2	1	1	2	3	3	58	2
388	2	2	2	3	1	2	1	2	1	4	4	3	3	2	15	4	4	4	4	4	3	4	2	3	3	2	2	2	3	3	4	4	4	4	79	3
389	2	2	1	3	1	2	1	1	1	4	4	2	2	3	16	4	3	4	4	3	3	4	2	3	3	2	2	1	3	3	4	4	4	4	75	3
390	1	2	1	1	2	2	1	2	2	3	4	2	1	4	17	4	4	4	4	4	4	4	1	3	4	4	3	4	2	3	2	3	4	4	79	3
391	2	2	2	1	2	2	1	1	1	4	4	3	3	2	13	4	3	4	4	4	3	3	2	3	3	2	3	2	3	2	3	4	4	4	77	3
392	2	2	2	1	3	2	1	2	1	4	4	3	3	4	15	4	3	4	4	3	3	3	2	2	3	2	3	2	3	3	2	4	4	4	76	3
393	2	2	1	3	2	1	1	1	1	4	4	2	2	3	7	4	4	4	4	3	3	3	2	3	3	2	2	1	3	3	3	4	4	4	74	3
394	2	2	1	3	2	1	1	2	1	2	4	2	1	4	16	3	3	4	4	3	4	3	1	3	4	3	1	3	2	3	2	2	3	4	68	2
395	2	2	2	3	2	2	1	1	1	3	4	3	2	2	16	4	4	4	4	4	3	3	2	3	3	1	2	3	2	3	2	3	4	4	72	2
396	2	1	1	2	1	1	1	2	1	4	4	2	3	3	10	4	3	4	4	3	3	4	2	3	3	2	2	1	3	3	4	4	4	4	72	2
397	2	1	1	1	2	1	1	2	1	4	4	2	3	2	16	4	4	4	4	3	3	3	4	3	2	2	3	2	3	2	3	4	4	4	76	3
398	2	2	2	1	2	2	1	1	1	4	4	2	2	3	10	4	3	4	4	3	3	3	2	2	3	2	3	2	3	3	4	4	4	4	75	3
399	2	1	1	3	3	2	1	1	2	0	4	2	0	2	14	2	3	4	4	2	2	3	1	2	3	3	1	3	1	2	4	4	4	4	60	2
400	2	2	1	2	2	1	1	1	1	3	4	2	2	3	13	4	3	4	4	3	3	3	2	2	3	2	3	3	2	3	3	4	4	4	73	3
401	2	2	1	2	3	2	1	1	2	2	3	0	0	1	8	3	2	4	4	3	1	3	1	3	3	2	2	2	1	3	3	3	2	4	55	2
402	2	2	2	3	3	2	1	1	2	1	4	2	1	2	16	4	3	4	3	4	2	3	2	3	3	3	2	3	1	2	3	3	3	3	64	2
403	2	2	1	3	1	2	1	1	2	1	4	4	3	2	16	3	4	4	4	4	2	3	2	3	3	3	2	2	4	3	2	3	4	4	73	3
404	2	2	1	2	1	2	1	2	1	1	4	1	0	3	16	3	4	4	4	3	3	3	0	3	3	3	2	3	2	4	2	3	4	4	66	2
405	2	1	1	3	1	1	1	2	1	3	4	2	3	3	15	4	3	4	4	4	3	3	2	3	3	2	3	2	3	3	4	4	4	4	77	3
406	2	2	1	2	3	1	1	1	1	3	4	2	3	3	8	3	4	4	4	4	3	3	2	2	3	2	2	1	3	3	3	4	4	4	73	3
407	1	2	2	2	2	2	1	1	1	4	4	2	2	3	16	4	4	4	4	2	3	4	3	3	2	2	3	3	2	3	3	4	4	4	75	3
408	2	2	1	2	2	1	1	1	1	3	4	3	2	3	15	4	4	4	4	3	3	4	2	2	3	2	2	1	3	3	3	4	4	4	74	3
409	2	2	1	1	3	2	1	1	1	4	4	2	1	4	10	4	3	4	4	4	3	4	1	3	3	3	2	3	1	3	0	3	3	4	70	2
410	2	2	1	3	2	2	1	1	1	4	4	1	0	2	14	4	2	4	4	4	2	3	0	3	4	4	2	4	2	2	4	3	4	4	70	2
411	2	2	1	3	1	2	1	2	2	4	4	2	0	2	14	3	2	4	4	2	2	3	0	2	3	2	1	2	1	3	1	2	3	4	56	2
412	2	1	1	3	3	1	1	2	2	1	2	0	0	4	14	4	4	3	3	1	4	2	0	1	2	2	1	2	1	2	2	3	3	3	50	2
413	1	2	2	1	3	2	1	1	1	4	4	2	1	4	10	4	3	4	4	4	3	4	0	4	4	4	1	4	1	4	1	3	4	4	75	3
414	2	1	1	3	3	1	1	2	2	0	3	0	0	2	16	2	2	3	2	1	2	3	0	1	2	2	0	2	0	1	3	1	2	3	37	1
415	2	2	2	1	3	1	1	2	2	2	3	1	0	2	18	2	4	4	4	3	2	3	0	1	3	2	0	2	0	1	2	2	2	4	49	2
416	1	2	2	2	1	2	1	1	1	2	4	1	1	3	13	3	4	4	4	3	2	4	0	2	4	4	3	4	2	3	2	3	4	4	70	2
417	2	2	2	3	3	2	1	2	1	2	4	3	1	3	11	4	4	4	4	3	3	4	1	3	4	4	2	4	1	3	2	3	4	4	74	3
418	2	2	1	2	3	1	1	1	1	3	4	2	2	3	14	4	2	3	4	4	3	3	2	2	3	1	2	1	2	2	3	3	4	4	66	2
419	1	2	1	2	2	2	1	1	1	4	4	2	1	3	10	3	4	4	4	4	3	4	0	2	3	3	2	3	2	4	2	4	3	4	71	2
420	2	2	1	2	2	1	1	1	2	4	4	2	3	3	14	4	4	4	4	3	3	4	2	2	3	1	2	1	2	3	3	4	4	4	73	3
421	2	2	1	1	2	1	1	1	1	4	4	2	2	3	14	2	4	4	4	3	3	4	2	2	3	2	1	2	3	3	4	4	4	4	74	3
422	2	2	1	2	1	1	1	2	1	4	4	3	3	4	15	4	4	4	4	3	4	4	3	3	4	2	3	2	3	2	3	4	4	4	82	3
423	2	2	1	1	2	1	1	1	2	3	4	3	2	1	19	3	3	3	3	3	3	4	0	2	4	4	3	4	3	3	2	3	3	4	71	2
424	2	2	1	2	3	2	1	1	1	4	4	2	2	3	18	4	3	4	3	3	3	4	2	2	3	2	1	2	2	1	3	4	4	4	69	2
425	2	2	2	1	3	2	1	1	1	4	4	2	3	3	8	4	4	4	4	2	3	4	2	2	3	1	2	1	2	3	3	4	4	4	72	2
426	1	2	1	1	3	2	1	1	2	3	3	2	1	3	16	2	4	4	3	3	3	4	0	2	3	4	3	4	2	3	2	2	3	3	66	2
427	1	2	1	2	2	2	1	1	1	3	4	2	1	2	11	4	3	4	4	2	2	3	0	2	2	1	2	1	2	2	3	4	4	4	61	2
428	1	1	1	2	3	2	1	1	1	3	4	2	2	2	17	4	3	4	4	3	3	4	1	2	0	1	2	2	3	3	4	4	4	4	68	2
429	2	1	1	1	3	1	2	1	1	3	4	2	2	3	13	4	3	4	4	4	3	3	2	2	3	2	3	2	3	3	4	4	4	4	75	3
430	2	1	1	2	3	1	1	1	1	4	4	3	3	2	16	3	4	4	4	3	3	0	2	2	2	1	2	2	3	3	4	4	4	4	70	2
431	1	2	2	2	2	2	1	2	1	4	4	3	3	4	12	4	4	4	4	4	3	3	3	2	3	2	3	2	3	3	2	4	4	4	79	3
432	2	2	1	2	2	2	1	1	1	3	4	2	2	3	7	4	4	4	4	3	3	3	4	3	4	2	3	2	3	2	3	4	4	4	77	3
433	2	2	1	2	1	2	1	2	1	2	3	1	0	2	8	3	2	2	1	3	2	3	0	2	3	2	0	2	2	1	2	2	2	3	45	1
434	2	1	1	2	3	1	1	2	1	4	4	2	2	3	9	4	4	4	4	3	3	3	2	3	2	2	3	2	3	2	3	4	4	4	74	3
435	2	2	1	1	1	1	1	2	1	2	4	1	0	3	10	4	3	4	4	3	3	4	0	3	4	4	2	4	1	3	2	3	3	4	68	2
436	2	2	1	1	2	2	1	2	1	4	4	2	2	3	15	4	3	4	4	4	3	4	2	2	3	2	3	2	3	4	3	4	4	4	77	3
437	1	1	1	3	2	2	1	2	1	3	4	2	3	3	15	4	3	4	4	4	3	0	2	3	3	1	2	2	3	3	4	4	4	4	72	2
438	2	2	1	1	2	1	1	1	1	4	4	1	0	3	16	4	3	4	4	4	3	4	0	2	2	1	2	2	3	3	3	2	4	4	66	2
439	1	2	2	1	1	2	1	1	1	4	4	2	1	3	13	3	4	4	4	3	3	4	2	3	4	3	4	3	4	4	3	4	4	4	81	3
440	2	2	1	3	1	2	1	1	1	4	4	2	3	3	8	4	4	4	4	3	3	4	2	2	3	2	3	2	3	3	4	4	4	4	78	3
441	2	2	1	2	2	1	1	1	2	3	4	2	0	3	12	4	3	4	4	4	3	4	0	2	3	2	3	2	3	3	3	3	4	4	70	2
442	1	2	2	1	2	1	1	1	1	4	4	2	3	3	10	4	3	4	4	3	3	4	2	2	1	1	2	2	3	3	4	4	4	4	73	3
443	2	2	2	1	3	1	1	1	2	3	3	4	2	4	12	2	4	4	3	3	4	4	1	2	3	4	2	4	2	4	4	3	3	4	76	3
444	2	2	1	3	2	1	1	1	1	4	4	3	3	3	17	4	3	4	4	4	3	4	2	3	3	2	2	1	2	3	4	4	4	4	79	3
445	1	1	1	3	2	2	1	1	1	1	3	0	0	3	13	3	1	3	2	3	3	2	0	2	3	2	0	2	1	2	0	2	3	4	45	1
446	2	2	1	3	1	2	2	1	2	3	4	1	0	3	12	3	2	4	4	4	3	3	0	3	4	2	3	2	2	3	2	3	4	4	66	2
447	2	1	2	1	3	2	1	2	1	3	4	1	1	2	16	4	3	4	4	3	2	3	0	2	2	1	2	1	2	2	3	4	4	4	61	2
448	2	1	1	3	3	2	1	1	1	3	4	4	2	3	15	3	4	4	4	3	2	1	2	3	4	1	3	1	4	3	3	4	4	4	72	2
449	2	2	1	3	2	1	1	1	1	4	4	2	3	3	8	4	3	4	4	4	3	4	2	3	3	1	2	2	3	3	4	4	4	4	77	3
450	2	2	1	2	2	2	1	1	2	4	4	3	3	2	11	4	4	4	4	4	3	3	2	2	3	1	2	2	3	3	4	4	4	4	76	3
451	2	2	2	2	3	2	1	1	1	4	3	3	2	3	15	4	4	4	4	4	3	4	2	3	3	1	4	2	2	3	4	4	4	4	78	3
452	1	1	1	2	2	2	1	1	1	1	3	1	0	2	14	3	4	3	3	3	2	3	0	3	4	3	1	3	2	2	3	3	4	4	60	2
453	2	2	2	1	2	2	1	1	1	3	4	3	3	2	12	4	4	4	4	3	2	3	2	4	2	2	3	1	3	2	3	4	4	4	73	3
454	2	1	1	3	2	1	1	1	1	4	4	3	3	2	10	4	4	4	4	3	3	3	2	2	2	1	3	1	3	3	4	4	4	4	78	3
455	2	2	1	1	3	1	1	1	2	3	4	1	0	3	16	2	3	4	3	4	3	4	0	3	3	4	3	4	2	2	3	3	3	3	67	2
456	2	1	1	1	3	2	1	1	1	4	4	3	2	3	15	4	3	2	3	1	2	4	3	2	1	4	3	2	1	2	3	4	1	1	62	2
457	2	1	1	3	2	1	1	2	1	1	4	1	1	3	12	3	2	4	3	4	3	4	0	2	3	4	1	4	2	3	3	3	3	4	65	2
458	2	2	1	1	3	1	1	2	2	3	4	2	3	3	15	4	4	4	4	4	3	4	2	2	3	1	2	1	2	2	3	4	3	4	71	2
459	2	2	2	2	2	1	1	1	1	2	3	1	3	3	16	2	3	4	4	3	3	4	0	3	4	3	2	3	2	3	0	2	4	4	62	2
460	2	2	2	2	2	2	1	1	1	4	4	2	3	3	15	4	3	4	4	2	3	3	2	2	3	2	2	1	2	3	4	4	4	4	72	2
461	2	2	2	1	3	2	1	1	1	4	4	2	2	3	16	4	4	4	4	2	3	4	2	2	3	1	2	2	3	3	4	4	4	4	74	3
462	2	2	1	1	3	2	1	1	2	4	4	3	3	3	11	4	4	4	4	3	3	4	3	3	3	1	2	2	3	3	4	4	4	4	76	3
463	2	2	1	1	2	2	1	1	2	3	4	2	0	2	10	3	4	4	4	3	2	4	1	3	4	3	2	3	1	3	4	3	4	4	70	2
464	2	1	1	2	1	2	1	1	1	2	4	1	0	2	16	3	4	4	4	3	2	3	1	3	4	3	2	3	2	4	2	3	4	4	67	2
465	2	1	1	3	1	1	1	2	2	2	2	0	0	1	7	2	1	2	2	2	0	1	0	1	2	2	1	2	0	0	1	1	2	2	28	1
466	2	2	1	2	2	2	1	2	2	3	4	3	2	4	16	3	4	4	4	3	4	3	2	4	4	4	2	3	2	2	1	3	3	4	75	3
467	2	2	1	2	2	2	1	2	1	2	3	1	0	2	16	3	2	4	3	4	2	3	0	2	4	3	1	3	2	2	1	3	3	4	57	2
468	2	2	1	3	1	1	2	2	2	1	3	1	1	3	10	3	2	3	2	3	3	2	1	0	2	2	0	1	0	1	3	2	3	4	46	1
469	2	1	1	2	3	1	1	2	2	3	4	2	1	3	18	4	3	4	4	3	2	3	0	2	2	1	2	1	2	2	3	3	4	4	62	2
470	2	2	2	3	2	1	1	2	1	0	4	0	0	3	13	2	3	4	3	4	3	4	0	2	3	4	2	4	2	4	4	3	3	4	65	2
471	2	2	1	3	2	2	1	2	2	1	3	2	1	3	13	3	3	4	3	4	3	4	1	3	4	3	2	3	1	4	3	3	2	4	67	2
472	2	2	2	2	2	2	1	2	1	2	3	2	1	4	16	3	4	3	3	3	4	3	1	3	4	3	2	3	1	3	2	3	4	4	68	2
473	2	1	1	3	3	1	1	2	1	2	4	2	1	4	8	3	4	4	3	3	4	4	0	2	4	4	2	4	2	3	0	2	4	4	61	2
474	2	2	1	1	3	2	1	2	1	3	4	2	3	3	15	4	3	4	4	4	3	3	2	3	3	2	3	2	3	3	3	4	4	4	76	3
475	1	2	1	1	3	2	1	1	1	4	4	3	2	3	12	4	4	4	4	4	3	4	2	2	3	1	2	1	3	3	4	4	4	4	76	3
476	2	2	1	2	2	2	1	2	1	3	4	1	0	4	15	3	4	4	3	3	4	4	0	3	4	4	2	4	2	3	2	4	4	4	73	3
477	2	1	1	3	3	2	1	1	2	3	4	2	1	2	9	4	3	4	4	4	3	3	2	3	3	1	2	1	2	2	3	4	4	4	68	2
478	1	1	1	1	2	2	1	1	2	4	4	2	2	3	14	4	4	4	4	3	3	4	1	2	0	1	2	1	2	3	3	4	4	4	68	2
479	2	2	2	3	2	1	1	2	1	2	3	2	0	3	13	3	3	3	2	3	3	4	0	2	4	3	2	3	1	2	4	4	4	4	64	2
480	2	2	1	2	2	1	1	1	2	4	4	2	1	4	8	3	4	4	4	3	4	4	1	3	4	4	3	4	2	3	2	3	4	4	78	3
481	2	2	1	1	2	2	1	1	1	1	4	2	1	4	9	4	4	4	3	3	4	4	1	4	4	3	2	3	3	2	3	3	3	4	73	3
482	2	2	2	1	2	2	1	1	1	4	3	2	2	3	15	4	4	4	4	3	3	3	2	3	2	2	3	1	2	3	3	4	4	4	71	2
483	2	1	1	3	1	2	1	2	2	4	4	2	0	4	10	3	4	4	4	3	4	4	0	2	3	3	2	3	2	3	2	4	3	4	71	2
484	2	2	2	2	2	2	1	2	1	4	4	4	2	4	12	4	4	4	4	3	4	4	3	4	4	4	4	4	4	4	4	4	4	4	91	3
485	2	1	1	3	1	1	1	2	1	4	4	1	1	4	12	4	3	4	3	3	4	4	0	2	3	4	2	4	2	2	3	3	3	4	71	2
486	1	1	1	1	3	1	1	1	1	2	4	2	0	4	13	4	3	4	4	3	4	4	0	3	4	4	3	4	2	2	1	3	3	4	71	2
487	1	1	1	3	2	1	1	1	2	4	4	3	3	3	14	4	4	4	4	4	3	4	2	3	3	2	3	2	3	3	3	4	4	4	80	3
488	2	2	1	1	2	2	1	1	2	2	3	2	0	3	14	3	2	3	3	4	3	4	0	2	3	4	2	4	2	2	3	3	3	4	64	2
489	2	2	1	1	2	1	1	2	1	2	3	0	0	3	16	3	4	4	3	3	3	4	0	2	4	4	1	4	1	3	3	3	3	4	64	2
490	2	1	1	3	1	1	1	1	1	3	4	2	1	3	15	4	3	4	4	3	3	4	1	3	4	1	2	1	2	3	4	3	4	4	70	2
491	2	1	1	2	2	1	1	1	2	2	4	2	1	3	12	4	3	4	3	3	3	4	1	3	4	4	2	4	2	3	2	2	3	4	70	2
492	2	1	1	1	2	1	1	1	1	4	4	2	2	3	16	4	3	4	4	4	3	3	2	2	3	2	3	3	2	3	3	4	4	4	75	3
493	2	2	2	2	1	2	1	2	1	4	4	4	3	4	14	4	4	4	4	3	3	4	2	4	4	4	3	4	3	3	2	3	4	4	83	3
494	2	2	1	2	2	2	1	1	1	3	4	2	1	4	15	3	4	4	4	3	4	4	2	3	3	4	4	2	1	2	4	4	3	4	76	3
495	1	1	1	1	1	2	1	1	2	4	4	2	1	4	6	3	4	4	4	3	3	4	2	3	4	3	4	3	3	4	3	3	4	4	80	3
496	2	2	2	1	3	1	1	1	1	3	4	2	3	3	15	4	4	4	4	3	4	4	3	3	3	2	3	2	3	3	4	4	4	3	79	3
497	2	1	1	2	3	1	1	1	1	0	1	0	0	1	9	1	0	2	2	1	0	3	0	0	1	3	0	2	1	0	2	1	2	3	26	1
498	2	2	1	3	1	2	1	1	1	2	4	3	1	4	15	2	4	4	4	3	4	3	2	3	4	4	2	4	2	3	2	2	3	4	75	3
499	2	2	1	1	3	1	1	1	1	3	4	3	1	4	14	3	4	4	3	4	4	4	1	3	3	4	3	4	2	3	1	3	3	4	75	3
500	2	1	1	2	2	1	1	1	2	4	4	3	2	3	18	2	4	3	4	3	4	2	1	4	4	3	4	3	2	2	4	4	4	4	73	3
501	2	2	1	2	2	2	1	2	1	1	3	2	0	4	8	3	3	4	4	3	4	4	1	3	3	4	3	4	2	2	3	2	3	4	69	2
502	2	1	1	3	2	1	1	1	2	3	3	2	0	4	9	3	4	4	3	3	3	4	0	2	3	4	3	4	2	2	3	3	3	4	69	2
503	2	1	1	2	2	1	1	2	2	0	1	0	0	1	9	1	0	2	2	1	0	3	0	0	1	3	0	2	1	0	2	1	2	3	26	1
504	2	1	1	2	3	1	1	1	2	2	3	4	2	3	15	4	2	4	4	4	3	3	2	2	3	1	3	2	3	2	2	4	4	4	70	2
505	2	1	1	2	2	1	1	1	1	4	4	3	1	4	15	4	4	4	4	3	4	4	1	3	4	4	3	4	3	3	4	4	4	4	84	3
506	2	2	1	1	3	2	1	1	1	2	4	2	1	4	11	3	4	4	4	3	4	4	0	3	4	4	2	4	2	2	1	2	3	4	70	2
507	2	2	2	1	1	2	1	1	2	2	3	2	1	2	10	2	3	3	2	3	2	3	1	2	3	2	2	2	2	3	3	3	2	4	57	2
508	2	1	1	3	2	1	1	2	1	2	1	2	0	4	16	3	4	4	3	3	4	4	2	3	4	4	3	4	2	3	2	3	3	4	71	2
509	2	2	1	3	2	1	1	2	1	2	3	1	0	3	8	3	2	3	3	4	3	4	1	3	3	4	3	4	2	3	4	3	3	4	68	2
510	2	1	1	3	2	1	2	1	2	2	4	2	1	1	13	4	4	4	3	3	1	3	1	2	3	3	2	3	2	1	1	2	2	4	58	2
511	1	1	1	3	2	2	1	2	1	4	4	2	1	3	12	3	4	4	3	3	3	4	1	3	4	4	2	4	1	3	2	3	4	4	73	3
512	2	2	1	3	1	2	1	1	1	4	4	3	0	3	14	4	3	4	4	4	3	4	0	2	3	2	2	1	1	3	4	4	4	4	70	2
513	1	2	2	3	2	2	1	1	2	4	4	3	3	4	13	4	4	4	4	3	3	4	2	3	3	2	3	2	3	4	4	4	4	4	79	3
514	2	1	1	3	1	1	1	2	2	0	3	1	0	0	12	2	2	3	2	3	0	3	0	1	3	2	1	2	0	2	1	2	2	3	38	1
515	2	2	2	2	1	2	2	2	2	2	4	2	1	2	15	4	2	4	4	4	2	3	2	3	3	4	2	4	2	3	4	4	4	4	75	3
516	2	2	2	1	3	1	1	2	1	3	4	3	0	3	16	4	4	4	3	4	3	4	1	2	3	4	3	4	3	3	2	3	4	4	75	3
517	2	2	2	1	2	2	1	2	1	1	4	2	0	2	2	3	3	4	3	3	2	3	0	3	3	2	1	2	3	2	1	1	2	4	54	2
518	2	1	1	2	2	1	1	1	1	4	4	2	3	2	16	4	3	4	4	3	3	3	2	3	2	1	3	1	2	3	3	4	4	4	71	2
519	2	2	2	1	3	2	1	1	1	4	4	2	3	3	15	4	4	4	4	3	3	4	3	4	3	1	2	2	3	4	3	4	4	4	79	3
520	2	2	2	1	3	2	1	1	1	4	4	3	3	3	15	4	3	4	4	4	3	3	2	3	3	2	2	1	2	3	3	4	4	4	75	3
521	1	1	2	2	2	2	1	2	2	1	3	0	0	3	13	3	1	3	2	3	3	2	0	2	3	2	0	2	1	2	0	2	3	4	45	1
522	2	2	2	2	3	2	1	1	2	2	3	2	0	3	16	3	2	3	3	4	3	4	0	2	3	4	1	4	1	2	0	1	3	3	56	2
523	2	1	1	3	2	1	1	1	2	3	4	2	1	4	15	3	4	4	3	3	4	4	0	3	4	4	2	4	1	1	2	2	2	3	66	2
524	2	1	1	2	2	1	1	2	2	3	4	1	2	3	12	4	3	4	4	4	3	3	0	2	3	1	2	1	2	3	3	4	4	4	67	2
525	2	2	2	2	3	2	1	1	2	3	4	2	2	3	10	4	2	3	3	2	3	3	1	2	2	1	1	1	2	2	3	3	4	4	60	2
526	1	1	1	3	3	1	1	1	2	4	4	2	1	1	15	3	4	4	3	3	2	4	1	2	2	4	3	2	3	2	1	1	2	4	62	2
527	1	2	2	1	2	2	1	1	1	4	4	3	3	4	17	4	4	4	4	3	4	4	3	3	3	2	3	2	3	3	4	4	4	4	83	3
528	2	2	1	2	3	2	1	1	2	1	1	0	0	3	14	4	3	4	3	4	3	2	1	2	3	2	3	2	1	2	1	3	3	3	54	2
529	2	1	1	2	3	1	1	1	2	1	4	2	0	3	8	4	2	4	3	3	4	4	2	3	4	4	3	4	2	2	2	3	3	4	70	2
530	1	1	1	3	2	2	1	1	2	4	4	3	2	3	16	4	3	4	4	3	3	4	2	2	0	2	2	2	3	3	3	4	4	4	72	2
531	2	2	1	2	2	2	1	2	1	3	4	1	0	4	15	3	4	4	3	3	4	4	0	3	4	4	2	4	2	3	2	4	4	4	73	3
532	2	1	1	3	3	2	1	1	2	3	4	2	1	2	9	4	3	4	4	4	3	3	2	3	3	1	2	1	2	2	3	4	4	4	68	2
533	1	1	1	1	2	2	1	1	2	4	4	2	2	3	14	4	4	4	4	3	3	4	1	2	0	1	2	1	2	3	3	4	4	4	68	2
534	2	2	2	3	2	1	1	2	1	2	3	2	0	3	13	3	3	3	2	3	3	4	0	2	4	3	2	3	1	2	4	4	4	4	64	2
535	2	2	1	2	2	1	1	1	2	4	4	2	1	4	8	3	4	4	4	3	4	4	1	3	4	4	3	4	2	3	2	3	4	4	78	3
536	2	2	1	1	2	2	1	1	1	1	4	2	1	4	9	4	4	4	3	3	4	4	1	4	4	3	2	3	3	2	3	3	3	4	73	3
537	2	2	2	1	2	2	1	1	1	4	3	2	2	3	15	4	4	4	4	3	3	3	2	3	2	2	3	1	2	3	3	4	4	4	71	2
538	2	1	1	3	1	2	1	2	2	4	4	2	0	4	10	3	4	4	4	3	4	4	0	2	3	3	2	3	2	3	2	4	3	4	71	2
539	2	2	2	2	2	2	1	2	1	4	4	4	2	4	12	4	4	4	4	3	4	4	3	4	4	4	4	4	4	4	4	4	4	4	91	3
540	2	1	1	3	1	1	1	2	1	4	4	1	1	4	12	4	3	4	3	3	4	4	0	2	3	4	2	4	2	2	3	3	3	4	71	2
541	1	1	1	1	3	1	1	1	1	2	4	2	0	4	13	4	3	4	4	3	4	4	0	3	4	4	3	4	2	2	1	3	3	4	71	2
542	1	1	1	3	2	1	1	1	2	4	4	3	3	3	14	4	4	4	4	4	3	4	2	3	3	2	3	2	3	3	3	4	4	4	80	3
543	2	2	1	1	2	2	1	1	2	2	3	2	0	3	14	3	2	3	3	4	3	4	0	2	3	4	2	4	2	2	3	3	3	4	64	2
544	2	2	1	1	2	1	1	2	1	2	3	0	0	3	16	3	4	4	3	3	3	4	0	2	4	4	1	4	1	3	3	3	3	4	64	2
545	2	1	1	3	1	1	1	1	1	3	4	2	1	3	15	4	3	4	4	3	3	4	1	3	4	1	2	1	2	3	4	3	4	4	70	2
546	2	1	1	2	2	1	1	1	2	2	4	2	1	3	12	4	3	4	3	3	3	4	1	3	4	4	2	4	2	3	2	2	3	4	70	2
547	2	1	1	1	2	1	1	1	1	4	4	2	2	3	16	4	3	4	4	4	3	3	2	2	3	2	3	3	2	3	3	4	4	4	75	3
548	2	2	2	2	1	2	1	2	1	4	4	4	3	4	14	4	4	4	4	3	3	4	2	4	4	4	3	4	3	3	2	3	4	4	83	3
549	2	2	1	2	2	2	1	1	1	3	4	2	1	4	15	3	4	4	4	3	4	4	2	3	3	4	4	2	1	2	4	4	3	4	76	3
550	1	1	1	1	1	2	1	1	2	4	4	2	1	4	6	3	4	4	4	3	3	4	2	3	4	3	4	3	3	4	3	3	4	4	80	3
551	2	2	2	1	3	1	1	1	1	3	4	2	3	3	15	4	4	4	4	3	4	4	3	3	3	2	3	2	3	3	4	4	4	3	79	3
552	1	1	1	2	3	1	1	1	1	1	3	0	0	3	13	3	1	3	2	3	3	2	0	2	3	2	0	2	1	2	0	2	3	4	45	1
553	2	2	1	3	1	2	1	1	1	2	4	3	1	4	15	2	4	4	4	3	4	3	2	3	4	4	2	4	2	3	2	2	3	4	75	3
554	2	2	1	1	3	1	1	1	1	3	4	3	1	4	14	3	4	4	3	4	4	4	1	3	3	4	3	4	2	3	1	3	3	4	75	3
555	2	1	1	2	2	1	1	1	2	4	4	3	2	3	18	2	4	3	4	3	4	2	1	4	4	3	4	3	2	2	4	4	4	4	73	3
556	2	2	1	2	2	2	1	2	1	1	3	2	0	4	8	3	3	4	4	3	4	4	1	3	3	4	3	4	2	2	3	2	3	4	69	2
557	2	1	1	3	2	1	1	1	2	3	3	2	0	4	9	3	4	4	3	3	3	4	0	2	3	4	3	4	2	2	3	3	3	4	69	2
558	1	1	1	2	2	1	1	2	2	1	3	0	0	3	13	3	1	3	2	3	3	2	0	2	3	2	0	2	1	2	0	2	3	4	45	1
559	2	1	1	2	3	1	1	1	2	2	3	4	2	3	15	4	2	4	4	4	3	3	2	2	3	1	3	2	3	2	2	4	4	4	70	2
560	2	1	1	2	2	1	1	1	1	4	4	3	1	4	15	4	4	4	4	3	4	4	1	3	4	4	3	4	3	3	4	4	4	4	84	3
561	2	2	1	1	3	2	1	1	1	2	4	2	1	4	11	3	4	4	4	3	4	4	0	3	4	4	2	4	2	2	1	2	3	4	70	2
562	2	2	2	1	1	2	1	1	2	2	3	2	1	2	10	2	3	3	2	3	2	3	1	2	3	2	2	2	2	3	3	3	2	4	57	2
563	2	1	1	3	2	1	1	2	1	2	1	2	0	4	16	3	4	4	3	3	4	4	2	3	4	4	3	4	2	3	2	3	3	4	71	2
564	2	2	1	3	2	1	1	2	1	2	3	1	0	3	8	3	2	3	3	4	3	4	1	3	3	4	3	4	2	3	4	3	3	4	68	2
565	2	1	1	3	2	1	2	1	2	2	4	2	1	1	13	4	4	4	3	3	1	3	1	2	3	3	2	3	2	1	1	2	2	4	58	2
566	1	1	1	3	2	2	1	2	1	4	4	2	1	3	12	3	4	4	3	3	3	4	1	3	4	4	2	4	1	3	2	3	4	4	73	3
567	2	2	1	3	1	2	1	1	1	4	4	3	0	3	14	4	3	4	4	4	3	4	0	2	3	2	2	1	1	3	4	4	4	4	70	2
568	1	2	2	3	2	2	1	1	2	4	4	3	3	4	13	4	4	4	4	3	3	4	2	3	3	2	3	2	3	4	4	4	4	4	79	3
569	2	1	1	3	1	1	1	2	2	0	3	1	0	0	12	2	2	3	2	3	0	3	0	1	3	2	1	2	0	2	1	2	2	3	38	1
570	2	2	2	2	1	2	2	2	2	2	4	2	1	2	15	4	2	4	4	4	2	3	2	3	3	4	2	4	2	3	4	4	4	4	75	3
571	2	2	2	1	3	1	1	2	1	3	4	3	0	3	16	4	4	4	3	4	3	4	1	2	3	4	3	4	3	3	2	3	4	4	75	3
572	2	2	2	1	2	2	1	2	1	1	4	2	0	2	2	3	3	4	3	3	2	3	0	3	3	2	1	2	3	2	1	1	2	4	54	2
573	2	1	1	2	2	1	1	1	1	4	4	2	3	2	16	4	3	4	4	3	3	3	2	3	2	1	3	1	2	3	3	4	4	4	71	2
574	2	2	2	1	3	2	1	1	1	4	4	2	3	3	15	4	4	4	4	3	3	4	3	4	3	1	2	2	3	4	3	4	4	4	79	3
575	2	2	2	1	3	2	1	1	1	4	4	3	3	3	15	4	3	4	4	4	3	3	2	3	3	2	2	1	2	3	3	4	4	4	75	3
576	1	1	2	2	2	2	1	2	2	1	3	0	0	3	13	3	1	3	2	3	3	2	0	2	3	2	0	2	1	2	0	2	3	4	45	1
577	2	2	2	2	3	2	1	1	2	2	3	2	0	3	16	3	2	3	3	4	3	4	0	2	3	4	1	4	1	2	0	1	3	3	56	2
578	2	1	1	3	2	1	1	1	2	3	4	2	1	4	15	3	4	4	3	3	4	4	0	3	4	4	2	4	1	1	2	2	2	3	66	2
579	2	1	1	2	2	1	1	2	2	3	4	1	2	3	12	4	3	4	4	4	3	3	0	2	3	1	2	1	2	3	3	4	4	4	67	2
580	2	2	2	2	3	2	1	1	2	3	4	2	2	3	10	4	2	3	3	2	3	3	1	2	2	1	1	1	2	2	3	3	4	4	60	2
581	1	1	1	3	3	1	1	1	2	4	4	2	1	1	15	3	4	4	3	3	2	4	1	2	2	4	3	2	3	2	1	1	2	4	62	2
582	1	2	2	1	2	2	1	1	1	4	4	3	3	4	17	4	4	4	4	3	4	4	3	3	3	2	3	2	3	3	4	4	4	4	83	3
583	2	2	1	2	3	2	1	1	2	1	1	0	0	3	14	4	3	4	3	4	3	2	1	2	3	2	3	2	1	2	1	3	3	3	54	2
584	2	1	1	2	3	1	1	1	2	1	4	2	0	3	8	4	2	4	3	3	4	4	2	3	4	4	3	4	2	2	2	3	3	4	70	2
585	1	1	1	3	2	2	1	1	2	4	4	3	2	3	16	4	3	4	4	3	3	4	2	2	0	2	2	2	3	3	3	4	4	4	72	2
586	2	2	2	2	1	2	1	2	2	3	4	2	1	4	15	3	4	4	4	3	4	3	2	3	4	4	2	4	2	3	1	3	2	4	73	3
587	1	1	1	3	2	2	1	1	2	1	2	1	0	3	14	4	2	4	3	3	2	4	1	2	3	3	2	3	2	3	1	4	3	4	58	2
588	2	2	2	2	3	2	2	1	2	2	4	2	0	2	18	4	2	3	3	3	2	2	0	1	3	2	1	2	3	3	3	3	4	4	58	2
589	2	1	1	3	1	1	2	2	2	1	3	2	0	2	15	2	3	3	2	3	1	3	0	1	4	1	1	1	1	2	2	2	3	4	47	1
590	2	2	1	1	1	1	2	1	1	2	4	2	1	3	16	2	4	4	4	4	3	3	2	3	4	4	3	4	2	3	4	3	4	4	76	3
591	2	1	1	3	2	1	1	1	1	4	4	3	2	3	18	4	4	4	4	3	3	3	2	3	2	2	3	1	3	3	3	4	4	4	75	3
592	1	2	2	2	1	2	1	2	2	3	4	2	1	3	8	4	2	4	3	3	2	3	3	3	4	4	4	3	2	2	1	2	4	4	70	2
593	2	1	1	3	2	2	1	1	2	3	4	3	2	3	17	4	2	4	3	3	3	4	1	2	4	3	3	3	2	2	3	2	3	4	77	3
594	1	1	1	2	1	2	1	2	1	1	4	2	1	3	16	3	4	4	4	2	3	3	2	3	4	3	2	3	2	4	2	3	4	4	70	2
595	2	1	1	2	2	1	1	1	1	4	4	3	3	3	10	4	4	4	4	2	3	4	2	3	3	2	3	2	3	4	3	4	4	4	79	3
596	1	1	1	2	1	1	1	1	2	2	3	2	1	2	14	3	4	3	3	3	2	2	0	3	4	4	2	4	1	2	3	3	3	4	63	2
597	2	2	1	3	1	2	1	1	1	2	4	1	0	2	16	2	4	4	3	3	3	2	3	1	2	4	2	4	2	3	2	1	2	4	60	2
598	2	2	2	2	2	2	1	1	2	2	4	1	2	4	16	3	2	3	3	4	4	3	1	2	3	3	1	3	2	2	3	2	3	4	64	2
599	2	1	1	3	1	1	1	1	1	2	3	1	0	2	16	2	3	3	2	2	2	2	0	2	3	2	1	2	0	1	1	2	2	3	43	1
600	2	2	1	2	2	1	1	2	2	0	2	0	0	1		3	2	2	2	3	1	2	0	0	2	2	0	2	1	0	1	0	2	2	30	1
601	2	2	1	1	2	2	1	1	1	3	3	2	1	2	10	2	3	4	4	3	2	3	1	3	3	2	2	2	2	2	3	3	4	4	63	2
602	2	2	1	3	3	2	1	2	2	1	3	2	0	3	14	2	2	3	3	4	1	4	0	2	4	4	3	4	2	3	2	3	3	4	62	2
603	2	2	2	2	1	2	1	1	1	2	3	1	1	3	10	2	4	4	4	3	3	3	1	3	3	3	2	3	2	3	4	3	3	4	67	2
604	2	2	2	3	1	2	1	2	2	2	3	2	0	3	10	3	2	4	4	3	3	3	1	3	4	4	4	4	2	3	4	3	4	4	72	2
605	2	2	2	2	1	2	1	1	2	2	4	0	0	2	18	4	2	4	4	3	2	3	1	4	4	2	1	2	1	3	2	2	3	4	59	2
606	1	2	2	3	3	2	1	2	1	1	3	0	0	3	13	3	1	3	2	3	3	2	0	2	3	2	0	2	1	2	0	2	3	4	45	1
607	2	2	1	1	2	2	1	1	2	4	4	1	0	3	14	2	3	4	4	4	3	3	0	3	4	3	2	3	0	2	0	1	3	4	60	2
608	1	1	1	3	2	1	1	2	1	2	4	2	1	1	15	2	3	4	4	4	3	3	1	2	3	4	3	4	2	1	2	3	2	4	64	2
609	1	2	2	3	2	2	1	1	1	1	4	0	0	3	16	2	3	4	4	4	3	2	0	3	4	3	2	3	1	3	0	3	4	4	60	2
610	2	1	1	3	2	1	2	1	1	0	3	1	0	2	15	2	3	3	2	3	3	2	0	3	3	2	1	2	0	1	1	2	2	3	44	1
611	2	2	2	1	1	2	1	2	1	1	4	0	0	3	15	4	2	4	4	4	3	3	0	2	4	3	2	3	1	2	0	1	2	4	56	2
612	1	1	1	2	1	2	1	1	2	0	4	2	1	2	15	4	3	4	4	3	2	4	0	4	4	4	2	2	1	3	2	4	4	4	67	2
613	2	2	1	3	2	1	1	1	2	1	4	0	2	2	5	3	3	4	4	3	3	3	0	3	4	4	2	4	3	3	2	3	4	4	68	2
614	2	2	2	2	2	2	1	1	1	0	4	1	0	3	13	4	2	4	3	4	3	2	0	3	3	3	2	3	1	3	0	2	3	4	57	2
615	2	1	1	3	2	1	1	2	1	4	4	2	2	2	9	4	3	4	4	2	3	3	2	3	2	1	3	1	2	3	3	4	4	4	69	2
616	2	1	1	2	3	1	1	2	2	4	4	3	3	3	18	4	3	4	4	1	2	3	2	2	3	1	2	1	3	2	3	4	4	4	69	2
617	2	1	1	3	2	1	1	2	1	3	4	2	2	3	5	4	3	4	4	3	3	4	2	2	3	1	2	2	1	3	4	4	4	4	71	2
618	2	1	1	1	3	1	1	1	2	4	4	2	2	4	15	3	4	4	3	4	4	4	0	3	3	4	2	4	2	2	3	3	3	4	75	3
619	2	1	1	1	3	1	1	1	1	4	4	3	3	2	13	4	3	4	4	2	3	3	2	2	3	1	2	2	3	3	4	4	4	4	73	3
620	1	2	1	1	3	2	1	1	1	1	3	0	0	3	13	3	1	3	2	3	3	2	0	2	3	2	0	2	1	2	0	2	3	4	45	1
621	2	1	1	3	3	2	1	1	1	4	4	3	2	3	6	4	3	4	4	4	3	4	2	3	2	1	3	1	2	3	3	4	4	4	74	3
622	2	2	2	3	3	2	1	1	1	4	4	2	3	2	6	4	4	4	4	3	2	3	2	3	2	1	3	1	3	3	3	4	4	4	72	2
